# Real-world genetic screening with molecular ancestry supports comprehensive pan-ethnic carrier screening

**DOI:** 10.1101/2022.09.02.22279503

**Authors:** Ryan A. Shewcraft, Mitchell K. Higashi, Yeting Zhang, Jonathan Tyler, Lisa Y. Lau, Bryn D. Webb, Seungwoo Lee, Rajasekar Ramasamudram-Chakravarthi, Teresa A. Cacchione, Alan B. Copperman, Ashley Birch, Marra Francis, Lisong Shi, Lisa Edelmann, Rong Chen, Li Li, Eric Schadt

## Abstract

We characterize the clinical utility and economic benefits of a comprehensive pan-ethnic carrier screening panel that spans 282 monogenic disease conditions in a large, diverse population of 397,540 reproductive health patients. For 142,049 of these patients, we were able to accurately estimate genetic ancestries across 7 major population groups. We examined individual carrier and at-risk carrier couple (ARCC) rates with respect to self-reported and genetic ancestries across ancestry-specific and pan-ethnic panels. Our results show that this comprehensive panel identified >10-times the ARCCs compared with a two-gene pan-ethnic panel and provided a substantial benefit over ancestry-specific screening panels across the major population groups. Finally, we generated a universal cost-of-care model across the monogenic disease conditions represented on the comprehensive pan-ethnic carrier screening panel to demonstrate potential healthcare savings in addition to the demonstrated clinical benefits that could be realized adopting this type of panel as standard of care for all.
