## Supplementary Table 4 for "Real-world genetic screening with molecular ancestry supports comprehensive pan-ethnic carrier screening"

### Sheet: SupplementaryTable_S4
gene
ABCC8
ABCD1
ACAD9
ACADM
ACADVL
ACAT1
ACOX1
ACSF3
ADA
ADAMTS2
AGA
AGL
AGPS
AGXT
AIRE
ALDH3A2
ALDOB
ALG6
ALMS1
ALPL
AMT
AQP2
ARSA
ARSB
ASL
ASNS
ASPA
ASS1
ATM
ATP6V1B1
ATP7A
ATP7B
ATRX
BBS1
BBS10
BBS12
BBS2
BCKDHA
BCKDHB
BCS1L
BLM
BSND
BTD
CAPN3
CBS
CDH23
CEP290
CERKL
CFTR
CHM
CHRNE
CIITA
CLN3
CLN5
CLN6
CLN8
CLRN1
CNGB3
COL27A1
COL4A3
COL4A4
COL4A5
COL7A1
CPS1
CPT1A
CPT2
CRB1
CTNS
CTSK
CYBA
CYBB
CYP11B2
CYP17A1
CYP19A1
CYP21A2
CYP27A1
DCLRE1C
DHCR7
DHDDS
DLD
DMD
DNAH5
DNAI1
DNAI2
DYSF
EDA
EIF2B5
EMD
ESCO2
ETFA
ETFDH
ETHE1
EVC
EYS
F11
F9
FAH
FAM161A
FANCA
FANCC
FANCG
FH
FKRP
FKTN
FMR1
G6PC
GAA
GALC
GALK1
GALT
GAMT
GBA
GBE1
GCDH
GFM1
GJB1
GJB2
GLA
GLB1
GLDC
GLE1
GNE
GNPTAB
GNPTG
GNS
GP1BA
GP9
GPR56
GRHPR
HADHA
HAX1
HBA1
HBA1
HBA2
HBA2
HBB
HBB
HEXA
HEXB
HFE2
HGSNAT
HLCS
HMGCL
HOGA1
HPS1
HPS3
HSD17B4
HSD3B2
HYAL1
HYLS1
IDS
IDUA
IKBKAP
IL2RG
IVD
KCNJ11
LAMA3
LAMB3
LAMC2
LCA5
LDLR
LDLRAP1
LHX3
LIFR
LIPA
LOXHD1
LPL
LRPPRC
MAN2B1
MCCC1
MCCC2
MCOLN1
MED17
MEFV
MESP2
MFSD8
MKS1
MLC1
MMAA
MMAB
MMACHC
MMADHC
MPI
MPL
MPV17
MTHFR
MTM1
MTRR
MTTP
MUT
MYO7A
NAGLU
NAGS
NBN
NDRG1
NDUFAF5
NDUFS6
NEB
NPC1
NPC2
NPHS1
NPHS2
NR2E3
NTRK1
OAT
OPA3
OTC
PAH
PCCA
PCCB
PCDH15
PDHA1
PDHB
PEX1
PEX10
PEX2
PEX6
PEX7
PFKM
PHGDH
PKHD1
PMM2
POMGNT1
PPT1
PROP1
PRPS1
PSAP
PTS
PUS1
PYGM
RAB23
RAG2
RAPSN
RARS2
RDH12
RMRP
RPE65
RPGRIP1L
RS1
RTEL1
SACS
SAMHD1
SEPSECS
SGCA
SGCB
SGCG
SGSH
SLC12A3
SLC12A6
SLC17A5
SLC22A5
SLC25A13
SLC25A15
SLC26A2
SLC26A4
SLC35A3
SLC37A4
SLC39A4
SLC4A11
SLC6A8
SLC7A7
SMARCAL1
SMN1
SMN2
SMPD1
STAR
SUMF1
TCIRG1
TECPR2
TFR2
TGM1
TH
TMEM216
TPP1
TRMU
TSFM
TTPA
TYMP
USH1C
USH2A
VPS13A
VPS13B
VPS45
VRK1
VSX2
WNT10A
