## Supplementary Table 5 for "Real-world genetic screening with molecular ancestry supports comprehensive pan-ethnic carrier screening"

### Sheet: Supplemental_Table_S5
Gene	Carrier rate	disease
CYP21A2	7.92474	congenital adrenal hyperplasia due to 21-hydroxylase deficiency
BTD	6.64864	biotinidase deficiency
GJB2	5.57655	non-syndromic hearing loss (GJB2-related)
NPHS2	4.96076	nephrotic syndrome (NPHS2-related) / steroid-resistant nephrotic syndrome
CFTR	4.16662	cystic fibrosis
HBA1/2	4.09116	alpha-thalassemia
HBB	3.10635	beta-globin-related hemoglobinopathies
HBB	3.10635	beta-globin-related hemoglobinopathies
MEFV	2.8382	familial Mediterranean fever
PAH	2.56301	phenylalanine hydroxylase deficiency
USH2A	1.74649	Usher syndrome, type IIA
SMN1	1.61116	spinal muscular atrophy
ATP7B	1.49067	Wilson disease
DHCR7	1.46275	Smith-Lemli-Opitz syndrome
GAA	1.34527	glycogen storage disease, type II
CNGB3	1.28893	achromatopsia / progressive cone dystrophy
GALC	1.22252	Krabbe disease
HEXA	1.18655	Tay-Sachs disease
SLC12A3	1.14353	Gitelman syndrome
GBA	1.14278	Gaucher disease
ACADM	1.14077	medium chain acyl-CoA dehydrogenase deficiency
PMM2	1.12919	congenital disorder of glycosylation, type Ia
F11	1.12794	factor XI deficiency
SLC26A4	1.12643	Pendred syndrome
EYS	1.09599	retinitis pigmentosa 25
ACSF3	0.943804	combined malonic and methylmalonic aciduria
PKHD1	0.905318	polycystic kidney disease, autosomal recessive
ALDOB	0.862052	hereditary fructose intolerance
PYGM	0.841173	glycogen storage disease, type V
SLC22A5	0.75942	primary carnitine deficiency
HEXB	0.757911	Sandhoff disease
CAPN3	0.714142	limb-girdle muscular dystrophy, type 2A
PEX6	0.711627	Zellweger syndrome spectrum (PEX6-related)
HOGA1	0.709866	primary hyperoxaluria, type 3
CEP290	0.701313	Leber congenital amaurosis 10 and other CEP290-related ciliopathies
GALT	0.646979	galactosemia
NEB	0.644463	nemaline myopathy 2
MMACHC	0.633898	methylmalonic aciduria and homocystinuria, cobalamin C type
RMRP	0.624088	cartilage-hair hypoplasia
COL7A1	0.614781	dystrophic epidermolysis bullosa
CPT2	0.611511	carnitine palmitoyltransferase II deficiency
ACADVL	0.604216	very long chain acyl-CoA dehydrogenase deficiency
MYO7A	0.589375	Usher syndrome, type IB
GBE1	0.579313	glycogen storage disease, type IV / adult polyglucosan body disease
CBS	0.571766	homocystinuria (CBS-related)
CRB1	0.548121	Leber congenital amaurosis 8 / retinitis pigmentosa 12 / pigmented paravenous chorioretinal atrophy
DNAH5	0.534286	primary ciliary dyskinesia (DNAH5-related)
MCCC2	0.491523	3-methylcrotonyl-CoA carboxylase deficiency (MCCC2-related)
FANCA	0.488001	Fanconi anemia, group A
IDUA	0.483725	mucopolysaccharidosis type I
ASL	0.483222	argininosuccinic aciduria
GNE	0.47643	inclusion body myopathy 2
LDLR	0.462847	familial hypercholesterolemia
GCDH	0.461086	glutaric acidemia, type I
BBS1	0.453288	Bardet-Biedl syndrome (BBS1-related)
ARSA	0.43895	metachromatic leukodystrophy
ATM	0.432661	ataxia-telangiectasia
LOXHD1	0.42436	deafness, autosomal recessive 77
ALPL	0.41782	hypophosphatasia
SMPD1	0.415053	Niemann-Pick disease (SMPD1-related)
DYSF	0.415053	limb-girdle muscular dystrophy, type 2B
RAPSN	0.408009	congenital myasthenic syndrome (RAPSN-related)
CDH23	0.405494	Usher syndrome, type ID
ASS1	0.400211	citrullinemia, type 1
NPC1	0.389898	Niemann-Pick disease, type C (NPC1-related)
NR2E3	0.389646	enhanced S-cone syndrome
COL4A3	0.389395	Alport syndrome (COL4A3-related)
SLC26A2	0.386125	sulfate transporter-related osteochondrodysplasia
AGXT	0.377824	primary hyperoxaluria, type 1
G6PC	0.367259	glycogen storage disease, type Ia
ABCC8	0.364492	familial hyperinsulinism (ABCC8-related)
CYP27A1	0.362479	cerebrotendinous xanthomatosis
NPHS1	0.353172	nephrotic syndrome (NPHS1-related) / congenital Finnish nephrosis
CHRNE	0.349902	congenital myasthenic syndrome (CHRNE-related)
FKRP	0.348644	limb-girdle muscular dystrophy, type 2I
SACS	0.342607	autosomal recessive spastic ataxia of Charlevoix-Saguenay
TGM1	0.341349	lamellar ichthyosis, type 1
ELP1	0.335312	familial dysautonomia
PEX1	0.332797	Zellweger syndrome spectrum (PEX1-related)
ADA	0.330281	adenosine deaminase deficiency
VPS13B	0.328772	Cohen syndrome
MMUT	0.32852	methylmalonic acidemia (MUT-related)
FH	0.327766	fumarase deficiency
AIRE	0.316949	polyglandular autoimmune syndrome, type 1
ALMS1	0.3089	Alstrom syndrome
SGSH	0.307139	mucopolysaccharidosis type IIIA
MPL	0.305378	congenital amegakaryocytic thrombocytopenia
RARS2	0.299844	pontocerebellar hypoplasia, type 6
SLC25A13	0.292046	citrin deficiency
ASPA	0.274438	Canavan disease
ETFDH	0.273935	glutaric acidemia, type IIc
BBS10	0.267394	Bardet-Biedl syndrome (BBS10-related)
GNPTAB	0.266388	mucolipidosis II / IIIA
COL4A4	0.265634	Alport syndrome (COL4A4-related)
BLM	0.264376	Bloom syndrome
SGCA	0.261106	limb-girdle muscular dystrophy, type 2D
FMR1	0.261106	fragile X syndrome
CTNS	0.259093	cystinosis
FAH	0.256578	tyrosinemia, type I
GLDC	0.25532	glycine encephalopathy (GLDC-related)
IVD	0.25532	isovaleric acidemia
GLB1	0.25532	mucopolysaccharidosis type IVb / GM1 gangliosidosis
TPP1	0.255069	neuronal ceroid-lipofuscinosis (TPP1-related)
RPE65	0.253559	Leber congenital amaurosis 2 / retinitis pigmentosa 20
LAMB3	0.25205	junctional epidermolysis bullosa (LAMB3-related)
HADHA	0.249283	long-chain 3-hydroxyacyl-CoA dehydrogenase deficiency
FANCC	0.24878	Fanconi anemia, group C
PCCB	0.24551	propionic acidemia (PCCB-related)
CLN3	0.240479	neuronal ceroid-lipofuscinosis (CLN3-related)
BCKDHB	0.240227	maple syrup urine disease, type 1b
MKS1	0.239221	Meckel syndrome 1 / Bardet-Biedl syndrome 13
LIPA	0.2357	Wolman disease / cholesteryl ester storage disease
AGL	0.233939	glycogen storage disease, type III
FAM161A	0.22111	retinitis pigmentosa 28
MCCC1	0.215576	3-methylcrotonyl-CoA carboxylase deficiency (MCCC1-related)
ACAD9	0.213563	mitochondrial complex I deficiency (ACAD9-related)
BBS2	0.211551	Bardet-Biedl syndrome (BBS2-related)
NAGLU	0.207778	mucopolysaccharidosis type IIIB
VPS13A	0.207275	choreoacanthocytosis
BCS1L	0.207275	GRACILE syndrome and other BCS1L-related disorders
RDH12	0.205514	Leber congenital amaurosis 13
CERKL	0.200231	retinitis pigmentosa 26
DNAI1	0.195955	primary ciliary dyskinesia (DNAI1-related)
RPGRIP1L	0.193188	Joubert syndrome 7 / Meckel syndrome 5 / COACH syndrome
PCDH15	0.192685	Usher syndrome, type IF
WNT10A	0.19193	odonto-onycho-dermal dysplasia / Schopf-Schulz-Passarge syndrome
PEX7	0.191427	rhizomelic chondrodysplasia punctata, type 1
FKTN	0.188157	Walker-Warburg syndrome and other FKTN-related dystrophies
TCIRG1	0.18539	osteopetrosis 1
SMARCAL1	0.184887	Schimke immunoosseous dysplasia
DNAI2	0.181868	primary ciliary dyskinesia (DNAI2-related)
MAN2B1	0.180611	alpha-mannosidosis
NBN	0.177592	Nijmegen breakage syndrome
LPL	0.177089	lipoprotein lipase deficiency
RTEL1	0.176083	dyskeratosis congenita (RTEL1-related)
EVC	0.169291	Ellis-van Creveld syndrome (EVC-related)
BSND	0.168285	Bartter syndrome, type 4A
DLD	0.166021	lipoamide dehydrogenase deficiency
HPS1	0.165769	Hermansky-Pudlak syndrome, type 1
SLC37A4	0.153695	glycogen storage disease, type Ib
ALG6	0.152437	congenital disorder of glycosylation, type Ic
USH1C	0.151934	Usher syndrome, type IC
BCKDHA	0.14791	maple syrup urine disease, type 1a
ARSB	0.146652	mucopolysaccharidosis type VI
MCOLN1	0.145897	mucolipidosis IV
GRHPR	0.144891	primary hyperoxaluria, type 2
MTRR	0.144891	homocystinuria, cblE type
CLRN1	0.14464	Usher syndrome, type III
NDUFAF5	0.143885	mitochondrial complex I deficiency (NDUFAF5-related)
HPS3	0.142879	Hermansky-Pudlak syndrome, type 3
POMGNT1	0.140112	muscle-eye-brain disease and other POMGNT1-related congenital muscular dystrophy-dystroglycanopathies
SLC17A5	0.139357	Salla disease
PCCA	0.138854	propionic acidemia (PCCA-related)
TYMP	0.138351	myoneurogastrointestinal encephalopathy
PTS	0.134829	6-pyruvoyl-tetrahydropterin synthase deficiency
SUMF1	0.133068	multiple sulfatase deficiency
PPT1	0.132817	neuronal ceroid-lipofuscinosis (PPT1-related)
HFE2	0.132062	hemochromatosis, type 2A
PROP1	0.131056	combined pituitary hormone deficiency 2
EIF2B5	0.129547	leukoencephalopathy with vanishing white matter
GAMT	0.128289	cerebral creatine deficiency syndrome 2
TH	0.128037	Segawa syndrome
SLC39A4	0.12678	acrodermatitis enteropathica
HGSNAT	0.125522	mucopolysaccharidosis type IIIC
BBS12	0.124013	Bardet-Biedl syndrome (BBS12-related)
GFM1	0.12351	combined oxidative phosphorylation deficiency 1
HSD17B4	0.121497	D-bifunctional protein deficiency
PHGDH	0.121497	3-phosphoglycerate dehydrogenase deficiency
MMAA	0.119736	methylmalonic acidemia (MMAA-related)
TRMU	0.119233	acute infantile liver failure
CYP17A1	0.118982	congenital adrenal hyperplasia due to 17-alpha-hydroxylase deficiency
CYP11B2	0.118227	corticosterone methyloxidase deficiency
ACAT1	0.116969	beta-ketothiolase deficiency
SLC4A11	0.11546	corneal dystrophy and perceptive deafness
PFKM	0.112693	glycogen storage disease, type VII
STAR	0.11219	lipoid adrenal hyperplasia
GP9	0.110681	Bernard-Soulier syndrome, type C
ESCO2	0.110681	Roberts syndrome
MTTP	0.109171	abetalipoproteinemia
HLCS	0.109171	holocarboxylase synthetase deficiency
TMEM216	0.107159	Joubert syndrome 2
MPV17	0.106656	mitochondrial DNA depletion syndrome 6 / Navajo neurohepatopathy
CPS1	0.106404	carbamoylphosphate synthetase I deficiency
GNPTG	0.104644	mucolipidosis III gamma
SGCG	0.102631	limb-girdle muscular dystrophy, type 2C
TFR2	0.100619	hemochromatosis, type 3
MPI	0.0998642	congenital disorder of glycosylation, type Ib
FANCG	0.0986064	Fanconi anemia, group G
DCLRE1C	0.0986064	Omenn syndrome / severe combined immunodeficiency, Athabaskan-type
AMT	0.0970971	glycine encephalopathy (AMT-related)
MLC1	0.0968456	megalencephalic leukoencephalopathy with subcortical cysts
SGCB	0.0963425	limb-girdle muscular dystrophy, type 2E
TTPA	0.096091	ataxia with isolated vitamin E deficiency
GALK1	0.0955879	galactokinase deficiency
CLN6	0.0953363	neuronal ceroid-lipofuscinosis (CLN6-related)
MMAB	0.0950848	methylmalonic acidemia (MMAB-related)
ALDH3A2	0.0943301	Sjogren-Larsson syndrome
SAMHD1	0.093827	Aicardi-Goutieres syndrome (SAMHD1-related)
LCA5	0.0925693	Leber congenital amaurosis 5
OAT	0.0918147	ornithine aminotransferase deficiency
GLE1	0.09106	lethal congenital contracture syndrome 1 / lethal arthrogryposis with anterior horn cell disease
ATP6V1B1	0.0905569	renal tubular acidosis and deafness
RAG2	0.0905569	Omenn syndrome (RAG2-related)
HAX1	0.0887961	congenital neutropenia (HAX1-related)
DMD	0.0860291	Duchenne muscular dystrophy / Becker muscular dystrophy (X-linked)
TECPR2	0.0857775	hereditary spastic paraparesis 49
MFSD8	0.085526	neuronal ceroid-lipofuscinosis (MFSD8-related)
DHDDS	0.0847713	retinitis pigmentosa 59
AQP2	0.0832621	nephrogenic diabetes insipidus, type II
VRK1	0.0830105	pontocerebellar hypoplasia, type 1A
LIFR	0.0830105	Stuve-Wiedemann syndrome
SLC7A7	0.0820043	lysinuric protein Intolerance
CLN5	0.0792373	neuronal ceroid-lipofuscinosis (CLN5-related)
HYLS1	0.0779796	hydrolethalus syndrome
SLC25A15	0.0774765	hyperornithinemia-hyperammonemia-homocitrullinuria syndrome
ADAMTS2	0.0772249	Ehlers-Danlos syndrome, type VIIC
NTRK1	0.0769734	congenital insensitivity to pain with anhidrosis
HMGCL	0.0764703	HMG-CoA lyase deficiency
ETFA	0.0754641	glutaric acidemia, type IIa
LAMA3	0.0729486	junctional epidermolysis bullosa (LAMA3-related)
PEX10	0.0716909	Zellweger syndrome spectrum (PEX10-related)
HSD3B2	0.0709363	3-beta-hydroxysteroid dehydrogenase type II deficiency
COL27A1	0.0706847	Steel syndrome
GPR56	0.0704332	bilateral frontoparietal polymicrogyria
TSFM	0.0696785	combined oxidative phosphorylation deficiency 3
MTHFR	0.0696785	homocystinuria due to MTHFR deficiency
PEX2	0.0681692	Zellweger syndrome spectrum (PEX2-related)
SEPSECS	0.0676661	progressive cerebello-cerebral atrophy
ASNS	0.0638929	asparagine synthetase deficiency
CYP19A1	0.0626352	aromatase deficiency
CPT1A	0.0626352	carnitine palmitoyltransferase IA deficiency
MESP2	0.061629	spondylothoracic dysostosis
RAB23	0.0606228	Carpenter syndrome
LAMC2	0.0596166	junctional epidermolysis bullosa (LAMC2-related)
LDLRAP1	0.0596166	familial autosomal recessive hypercholesterolemia
AGA	0.0571012	aspartylglycosaminuria
CTSK	0.0565981	pycnodysostosis
LRPPRC	0.056095	Leigh syndrome, French-Canadian type
CYBA	0.053328	chronic granulomatous disease (CYBA-related)
MED17	0.0528249	infantile cerebral and cerebellar atrophy
SLC35A3	0.0505609	arthrogryposis, mental retardation, and seizures
ETHE1	0.0475424	ethylmalonic encephalopathy
F9	0.0467877	factor IX deficiency (X-linked)
NAGS	0.0430145	N-acetylglutamate synthase deficiency
GP1BA	0.0425114	Bernard-Soulier syndrome, type A1
KCNJ11	0.0417568	familial hyperinsulinism (KCNJ11-related)
COL4A5	0.039996	Alport syndrome (COL4A5-related, X-linked)
SLC12A6	0.039996	Andermann syndrome
MMADHC	0.0384867	methylmalonic aciduria and homocystinuria, cobalamin D type
CLN8	0.0377321	neuronal ceroid-lipofuscinosis (CLN8-related)
CIITA	0.0374805	bare lymphocyte syndrome, type II
NPC2	0.0344619	Niemann-Pick disease, type C (NPC2-related)
HYAL1	0.0319465	mucopolysaccharidosis¬†type IX
VPS45	0.0306887	congenital neutropenia (VPS45-related)
LHX3	0.0304372	combined pituitary hormone deficiency 3
GLA	0.0289279	Fabry disease (X-linked)
PSAP	0.0246516	combined SAP deficiency
PUS1	0.0244001	mitochondrial myopathy and sideroblastic anemia 1
VSX2	0.0226392	microphthalmia / anophthalmia
GNS	0.0213815	mucopolysaccharidosis type IIID
GJB1	0.0211299	Charcot-Marie-Tooth disease, X-linked
ACOX1	0.0196207	acyl-CoA oxidase I deficiency
NDRG1	0.0193691	Charcot-Marie-Tooth disease, type 4D
ABCD1	0.0181114	adrenoleukodystrophy, X-linked
OPA3	0.016099	3-methylglutaconic aciduria, type III
PDHB	0.0158475	pyruvate dehydrogenase E1-beta deficiency
RS1	0.0143382	X-linked juvenile retinoschisis
EDA	0.0118227	hypohidrotic ectodermal dysplasia 1 (X-linked)
IDS	0.0115712	mucopolysaccharidosis type II
NDUFS6	0.0113196	mitochondrial complex I deficiency (NDUFS6-related)
EMD	0.010565	Emery-Dreifuss myopathy 1 (X-linked)
MTM1	0.00905569	myotubular myopathy 1 (X-linked)
AGPS	0.0085526	rhizomelic chondrodysplasia punctata, type 3
OTC	0.00679177	ornithine transcarbamylase deficiency (X-linked)
SLC6A8	0.00679177	cerebral creatine deficiency syndrome 1 (X-linked)
ATRX	0.00654022	alpha-thalassemia mental retardation syndrome
CHM	0.00654022	choroideremia (X-linked)
PDHA1	0.00477939	pyruvate dehydrogenase E1-alpha deficiency (X-linked)
CYBB	0.0042763	chronic granulomatous disease (CYBB-related, X-linked)
PRPS1	0.00201238	Charcot-Marie-Tooth disease, type 5 / Arts syndrome / deafness, X-linked 1
ATP7A	0.00176083	Menkes disease
IL2RG	0.00100619	X-linked severe combined immunodeficiency
