## Supplementary Table 6 for "Real-world genetic screening with molecular ancestry supports comprehensive pan-ethnic carrier screening"

### Sheet: ARCC_counts
	Supplementary Table 6: ARCC counts(a complete list) statified by test panels including SPEP, ACMG genes, and CS-283
	GeneName	Disease Name	SPEP	ACMG	#_SPEP	#_ACMG	#_CS283	Total
	CYP21A2*	congenital adrenal hyperplasia due to 21-hydroxylase deficiency		x	0	965	0	965
	GJB2	non-syndromic hearing loss (GJB2-related)		x	0	547	0	547
	FMR1	fragile X syndrome		x	0	545	0	545
	HBB	beta-globin-related hemoglobinopathies		x	0	349	0	349
	CFTR	cystic fibrosis	x		328	0	0	328
	DMD	Duchenne muscular dystrophy / Becker muscular dystrophy (X-linked)		x	0	189	0	189
	MEFV	familial Mediterranean fever			0	0	168	168
	PAH	phenylalanine hydroxylase deficiency		x	0	113	0	113
	F9	factor IX deficiency (X-linked)		x	0	102	0	102
	COL4A5	Alport syndrome (COL4A5-related, X-linked)			0	0	84	84
	BTD	biotinidase deficiency		x	0	84	0	84
	GLA	Fabry disease (X-linked)		x	0	69	0	69
	SMN1	spinal muscular atrophy	x		59	0	0	59
	GJB1	Charcot-Marie-Tooth disease, X-linked			0	0	54	54
	DHCR7	Smith-Lemli-Opitz syndrome		x	0	53	0	53
	HEXA	Tay-Sachs disease		x	0	41	0	41
	USH2A	Usher syndrome, type IIA		x	0	37	0	37
	GBA	Gaucher disease		x	0	36	0	36
	ATP7B	Wilson disease		x	0	33	0	33
	EDA	hypohidrotic ectodermal dysplasia 1 (X-linked)			0	0	29	29
	F11	factor XI deficiency			0	0	25	25
	ABCD1	adrenoleukodystrophy, X-linked		x	0	23	0	23
	RS1	X-linked juvenile retinoschisis		x	0	22	0	22
	SLC26A4	Pendred syndrome		x	0	22	0	22
	HBA1/2	alpha-thalassemia		x	0	22	0	22
	PMM2	congenital disorder of glycosylation, type Ia		x	0	20	0	20
	SLC12A3	Gitelman syndrome			0	0	20	20
	GAA	glycogen storage disease, type II		x	0	18	0	18
	PKHD1	polycystic kidney disease, autosomal recessive		x	0	18	0	18
	ACSF3	combined malonic and methylmalonic aciduria			0	0	16	16
	ACADM	medium chain acyl-CoA dehydrogenase deficiency		x	0	16	0	16
	ATRX	alpha-thalassemia mental retardation syndrome			0	0	16	16
	GBE1	glycogen storage disease, type IV / adult polyglucosan body disease		x	0	16	0	16
	EYS	retinitis pigmentosa 25			0	0	15	15
	CNGB3	achromatopsia / progressive cone dystrophy		x	0	14	0	14
	PYGM	glycogen storage disease, type V			0	0	14	14
	GALC	Krabbe disease			0	0	14	14
	CPT2	carnitine palmitoyltransferase II deficiency		x	0	13	0	13
	CEP290	Leber congenital amaurosis 10 and other CEP290-related ciliopathies		x	0	12	0	12
	MCCC2	3-methylcrotonyl-CoA carboxylase deficiency (MCCC2-related)		x	0	12	0	12
	COL7A1	dystrophic epidermolysis bullosa		x	0	11	0	11
	RMRP	cartilage-hair hypoplasia			0	0	11	11
	OTC	ornithine transcarbamylase deficiency (X-linked)		x	0	11	0	11
	ALDOB	hereditary fructose intolerance		x	0	11	0	11
	IDS	mucopolysaccharidosis type II			0	0	11	11
	HEXB	Sandhoff disease			0	0	10	10
	CHM	choroideremia (X-linked)			0	0	10	10
	MTM1	myotubular myopathy 1 (X-linked)			0	0	9	9
	GNE	inclusion body myopathy 2			0	0	8	8
	CRB1	Leber congenital amaurosis 8 / retinitis pigmentosa 12 / pigmented paravenous chorioretinal atrophy			0	0	8	8
	HOGA1	primary hyperoxaluria, type 3			0	0	8	8
	ACADVL	very long chain acyl-CoA dehydrogenase deficiency		x	0	7	0	7
	SLC22A5	primary carnitine deficiency			0	0	7	7
	CYBB	chronic granulomatous disease (CYBB-related, X-linked)			0	0	7	7
	EMD	Emery-Dreifuss myopathy 1 (X-linked)			0	0	7	7
	DNAH5	primary ciliary dyskinesia (DNAH5-related)			0	0	7	7
	MYO7A	Usher syndrome, type IB			0	0	6	6
	MMACHC	methylmalonic aciduria and homocystinuria, cobalamin C type		x	0	6	0	6
	CYP21A2,FMR1	congenital adrenal hyperplasia due to 21-hydroxylase deficiency, fragile X syndrome		x	0	6	0	6
	NPHS1	nephrotic syndrome (NPHS1-related) / congenital Finnish nephrosis		x	0	6	0	6
	GALT	galactosemia		x	0	6	0	6
	NEB	nemaline myopathy 2		x	0	6	0	6
	CYP21A2,MEFV	Familial Mediterranean fever; Classic congenital adrenal hyperplasia due to 21-hydroxylase deficiency, simple virilizing form			0	0	5	5
	MPL	congenital amegakaryocytic thrombocytopenia			0	0	5	5
	BBS1	Bardet-Biedl syndrome (BBS1-related)		x	0	5	0	5
	ASS1	citrullinemia, type 1			0	0	5	5
	CFTR,CYP21A2	cystic fibrosis, congenital adrenal hyperplasia due to 21-hydroxylase deficiency		x	0	5	0	5
	CAPN3	limb-girdle muscular dystrophy, type 2A			0	0	5	5
	CBS	homocystinuria (CBS-related)		x	0	5	0	5
	ABCD1,EMD,F9,FMR1,IDS,MTM1,SLC6A8	adrenoleukodystrophy, X-linked, Emery-Dreifuss myopathy 1 (X-linked), factor IX deficiency (X-linked) , fragile X syndrome, mucopolysaccharidosis type II , myotubular myopathy 1 (X-linked) , cerebral creatine deficiency syndrome 1 (X-linked)			0	0	5	5
	FANCA	Fanconi anemia, group A			0	0	5	5
	SMPD1	Niemann-Pick disease (SMPD1-related)		x	0	5	0	5
	IDUA	mucopolysaccharidosis type I		x	0	5	0	5
	AIRE	polyglandular autoimmune syndrome, type 1		x	0	4	0	4
	ELP1	familial dysautonomia		x	0	4	0	4
	BBS10	Bardet-Biedl syndrome (BBS10-related)			0	0	4	4
	SLC26A2	sulfate transporter-related osteochondrodysplasia		x	0	4	0	4
	SGCA	limb-girdle muscular dystrophy, type 2D			0	0	4	4
	CYP21A2,PAH	congenital adrenal hyperplasia due to 21-hydroxylase deficiency, phenylalanine hydroxylase deficiency		x	0	4	0	4
	ABCD1,EMD,FMR1,IDS,MTM1,SLC6A8	adrenoleukodystrophy, X-linked, Emery-Dreifuss myopathy 1 (X-linked), fragile X syndrome, mucopolysaccharidosis type II , myotubular myopathy 1 (X-linked) , cerebral creatine deficiency syndrome 1 (X-linked) ,			0	0	3	3
	HADHA	long-chain 3-hydroxyacyl-CoA dehydrogenase deficiency			0	0	3	3
	NPHS2	nephrotic syndrome (NPHS2-related) / steroid-resistant nephrotic syndrome			0	0	3	3
	CYBB,DMD,OTC,PDHA1,RS1	chronic granulomatous disease (CYBB-related, X-linked), Duchenne muscular dystrophy / Becker muscular dystrophy (X-linked), ornithine transcarbamylase deficiency (X-linked), pyruvate dehydrogenase E1-alpha deficiency (X-linked) , X-linked juvenile retinoschisis			0	0	3	3
	AGXT	primary hyperoxaluria, type 1		x	0	3	0	3
	PEX1	Zellweger syndrome spectrum (PEX1-related)			0	0	3	3
	PEX6	Zellweger syndrome spectrum (PEX6-related)			0	0	3	3
	TPP1	neuronal ceroid-lipofuscinosis (TPP1-related)			0	0	3	3
	COL4A3	Alport syndrome (COL4A3-related)			0	0	3	3
	LDLR	familial hypercholesterolemia			0	0	3	3
	ASL	argininosuccinic aciduria		x	0	3	0	3
	RARS2	pontocerebellar hypoplasia, type 6		x	0	3	0	3
	RDH12	Leber congenital amaurosis 13			0	0	3	3
	CDH23	Usher syndrome, type ID			0	0	3	3
	LOXHD1	deafness, autosomal recessive 77			0	0	3	3
	DNAI2	primary ciliary dyskinesia (DNAI2-related)			0	0	2	2
	DYSF	limb-girdle muscular dystrophy, type 2B			0	0	2	2
	MMUT	methylmalonic acidemia (MUT-related)		x	0	2	0	2
	FAH	tyrosinemia, type I		x	0	2	0	2
	MMADHC	methylmalonic aciduria and homocystinuria, cobalamin D type			0	0	2	2
	ESCO2	Roberts syndrome			0	0	2	2
	ETFDH	glutaric acidemia, type IIc			0	0	2	2
	MLC1	megalencephalic leukoencephalopathy with subcortical cysts		x	0	2	0	2
	F9,FMR1	factor IX deficiency (X-linked) , fragile X syndrome		x	0	2	0	2
	MFSD8	neuronal ceroid-lipofuscinosis (MFSD8-related)			0	0	2	2
	LIPA	Wolman disease / cholesteryl ester storage disease			0	0	2	2
	LAMB3	junctional epidermolysis bullosa (LAMB3-related)			0	0	2	2
	G6PC	glycogen storage disease, type Ia		x	0	2	0	2
	GCDH	glutaric acidemia, type I			0	0	2	2
	HPS1	Hermansky-Pudlak syndrome, type 1		x	0	2	0	2
	GP9	Bernard-Soulier syndrome, type C			0	0	2	2
	FMR1,GJB2	Fragile X syndrome, non-syndromic hearing loss (GJB2-related)		x	0	2	0	2
	CTNS	cystinosis			0	0	2	2
	STAR	lipoid adrenal hyperplasia			0	0	2	2
	ALMS1	Alstrom syndrome			0	0	2	2
	RPGRIP1L	Joubert syndrome 7 / Meckel syndrome 5 / COACH syndrome			0	0	2	2
	SLC25A13	citrin deficiency			0	0	2	2
	ATP7A	Menkes disease			0	0	2	2
	CERKL	retinitis pigmentosa 26			0	0	2	2
	SLC37A4	glycogen storage disease, type Ib		x	0	2	0	2
	CFTR,PAH	cystic fibrosis, phenylalanine hydroxylase deficiency		x	0	2	0	2
	ASPA	Canavan disease		x	0	2	0	2
	SLC6A8	cerebral creatine deficiency syndrome 1 (X-linked)		x	0	2	0	2
	CHRNE	congenital myasthenic syndrome (CHRNE-related)		x	0	2	0	2
	CLN3	neuronal ceroid-lipofuscinosis (CLN3-related)			0	0	2	2
	PHGDH	3-phosphoglycerate dehydrogenase deficiency			0	0	2	2
	ALPL	hypophosphatasia		x	0	2	0	2
	PDHA1,RS1	pyruvate dehydrogenase E1-alpha deficiency (X-linked) , X-linked juvenile retinoschisis			0	0	2	2
	BCKDHB,CYP21A2	congenital adrenal hyperplasia due to 21-hydroxylase deficiency, maple syrup urine disease		x	0	2	0	2
	CYP21A2,GJB2	congenital adrenal hyperplasia due to 21-hydroxylase deficiency, non-syndromic hearing loss (GJB2-related)		x	0	2	0	2
	ABCD1,EMD,SLC6A8	adrenoleukodystrophy, X-linked, Emery-Dreifuss myopathy 1 (X-linked), cerebral creatine deficiency syndrome 1 (X-linked)			0	0	2	2
	ADA	adenosine deaminase deficiency			0	0	2	2
	CPT2,CYP21A2	carnitine palmitoyltransferase II deficiency , congenital adrenal hyperplasia due to 21-hydroxylase deficiency		x	0	2	0	2
	TRMU	acute infantile liver failure			0	0	1	1
	VRK1	pontocerebellar hypoplasia, type 1A			0	0	1	1
	LAMA3	junctional epidermolysis bullosa (LAMA3-related)			0	0	1	1
	VPS13B	Cohen syndrome			0	0	1	1
	VPS13A	choreoacanthocytosis			0	0	1	1
	SLC25A15,SMN1	Hyperornithinemia-Hyperammonemia-Homocitrullinuria Syndrome, spinal muscular atrophy			0	0	1	1
	IVD	isovaleric acidemia			0	0	1	1
	TCIRG1	osteopetrosis 1			0	0	1	1
	IL2RG	X-linked severe combined immunodeficiency			0	0	1	1
	HEXA,USH2A	Tay-Sachs disease , Usher syndrome, type IIA		x	0	1	0	1
	TMEM216	Joubert syndrome 2		x	0	1	0	1
	TH	Segawa syndrome			0	0	1	1
	TFR2	hemochromatosis, type 3			0	0	1	1
	HSD17B4	D-bifunctional protein deficiency			0	0	1	1
	SGSH	mucopolysaccharidosis type IIIA			0	0	1	1
	MTTP	abetalipoproteinemia			0	0	1	1
	MCCC1	3-methylcrotonyl-CoA carboxylase deficiency (MCCC1-related)			0	0	1	1
	SACS	autosomal recessive spastic ataxia of Charlevoix-Saguenay			0	0	1	1
	RPE65	Leber congenital amaurosis 2 / retinitis pigmentosa 20			0	0	1	1
	NAGS	N-acetylglutamate synthase deficiency			0	0	1	1
	MPI	congenital disorder of glycosylation, type Ib			0	0	1	1
	NBN	Nijmegen breakage syndrome			0	0	1	1
	NDUFAF5	mitochondrial complex I deficiency (NDUFAF5-related)			0	0	1	1
	NPC1	Niemann-Pick disease, type C (NPC1-related)			0	0	1	1
	NTRK1	congenital insensitivity to pain with anhidrosis			0	0	1	1
	PAH,RS1	phenylalanine hydroxylase deficiency, X-linked juvenile retinoschisis		x	0	1	0	1
	PCCA	propionic acidemia (PCCA-related)			0	0	1	1
	PCCB	propionic acidemia (PCCB-related)			0	0	1	1
	PCDH15	Usher syndrome, type IF		x	0	1	0	1
	PCDH15,USH2A	Usher syndrome, type IF , Usher syndrome, type IIA		x	0	1	0	1
	PDHA1	pyruvate dehydrogenase E1-alpha deficiency (X-linked)			0	0	1	1
	MMAA	methylmalonic acidemia (MMAA-related)			0	0	1	1
	PEX1,PKHD1	Zellweger syndrome spectrum (PEX1-related), polycystic kidney disease, autosomal recessive			0	0	1	1
	MKS1	Meckel syndrome 1 / Bardet-Biedl syndrome 13			0	0	1	1
	POMGNT1	muscle-eye-brain disease and other POMGNT1-related congenital muscular dystrophy-dystroglycanopathies			0	0	1	1
	MEFV,RMRP	familial Mediterranean fever , cartilage-hair hypoplasia			0	0	1	1
	PROP1	combined pituitary hormone deficiency 2			0	0	1	1
	MCOLN1	mucolipidosis IV		x	0	1	0	1
	PRPS1	Charcot-Marie-Tooth disease, type 5 / Arts syndrome / deafness, X-linked 1			0	0	1	1
	RAPSN	congenital myasthenic syndrome (RAPSN-related)			0	0	1	1
	MYO7A,PAH	Usher syndrome, type IB, phenylalanine hydroxylase deficiency			0	0	1	1
	LPL	lipoprotein lipase deficiency			0	0	1	1
	HBA1/2,HBB	alpha-thalassemia , beta-globin-related hemoglobinopathies		x	0	1	0	1
	ABCC8	familial hyperinsulinism (ABCC8-related)		x	0	1	0	1
	HAX1	congenital neutropenia (HAX1-related)			0	0	1	1
	CFTR,SMN1	cystic fibrosis, spinal muscular atrophy			1	0	1	2
	BTD,DHCR7,GJB2	biotinidase deficiency , Smith-Lemli-Opitz syndrome , non-syndromic hearing loss (GJB2-related)		x	0	1	0	1
	BTD,GJB2	biotinidase deficiency;non-syndromic hearing loss (GJB2-related)		x	0	1	0	1
	BTD,VPS13A	biotinidase deficiency;choreoacanthocytosis			0	0	1	1
	CERKL,MEFV	retinitis pigmentosa 26 , familial Mediterranean fever			0	0	1	1
	CFTR,COL4A3,FMR1,GALT	cystic fibrosis, Alport syndrome (COL4A3-related) , fragile X syndrome, galactosemia			0	0	1	1
	CFTR,COL4A5	cystic fibrosis, Alport syndrome (COL4A5-related, X-linked)			0	0	1	1
	CFTR,FMR1	cystic fibrosis, fragile X syndrome		x	0	1	0	1
	CFTR,IDS	cystic fibrosis, mucopolysaccharidosis type II	x		0	0	1	1
	CFTR,MEFV	cystic fibrosis, familial Mediterranean fever			0	0	1	1
	CHM,CYP21A2	choroideremia (X-linked),congenital adrenal hyperplasia due to 21-hydroxylase deficiency			0	0	1	1
	BSND	Bartter syndrome, type 4A			0	0	1	1
	CLRN1	Usher syndrome, type III		x	0	1	0	1
	COL27A1	Steel syndrome			0	0	1	1
	COL4A4	Alport syndrome (COL4A4-related)			0	0	1	1
	COL4A5,DMD,IDS	Alport syndrome (COL4A5-related, X-linked), Duchenne muscular dystrophy / Becker muscular dystrophy (X-linked), mucopolysaccharidosis type II			0	0	1	1
	COL4A5,F9	Alport syndrome (COL4A5-related, X-linked), factor IX deficiency (X-linked)			0	0	1	1
	COL4A5,GJB2	Alport syndrome (COL4A5-related, X-linked), non-syndromic hearing loss (GJB2-related)			0	0	1	1
	COL4A5,PRPS1	Alport syndrome (COL4A5-related, X-linked), Charcot-Marie-Tooth Disease, Type 5 / Arts Syndrome / Deafness 1			0	0	1	1
	CPS1	carbamoylphosphate synthetase I deficiency			0	0	1	1
	CPT2,CYP21A2,PMM2	carnitine palmitoyltransferase II deficiency , congenital adrenal hyperplasia due to 21-hydroxylase deficiency , congenital disorder of glycosylation, type Ia		x	0	1	0	1
	BTD,COL4A5	biotinidase deficiency;Alport syndrome (COL4A5-related, X-linked)			0	0	1	1
	BCS1L	GRACILE syndrome and other BCS1L-related disorders			0	0	1	1
	CYBB,DMD,GJB2,OTC,PDHA1,RS1	chronic granulomatous disease (CYBB-related, X-linked), Duchenne muscular dystrophy / Becker muscular dystrophy (X-linked), non-syndromic hearing loss (GJB2-related) , ornithine transcarbamylase deficiency (X-linked), pyruvate dehydrogenase E1-alpha deficiency (X-linked) , X-linked juvenile retinoschisis ,			0	0	1	1
	ALG6,GLDC	congenital disorder of glycosylation, type Ic, Glycine Encephalopathy (GLDC-Related)			0	0	1	1
	ABCD1,EMD,IDS,MTM1,SLC6A8	adrenoleukodystrophy, X-linked, Emery-Dreifuss myopathy 1 (X-linked), mucopolysaccharidosis type II , myotubular myopathy 1 (X-linked) , cerebral creatine deficiency syndrome 1 (X-linked)			0	0	1	1
	ABCD1,GJB2	adrenoleukodystrophy, X-linked, non-syndromic hearing loss (GJB2-related)		x	0	1	0	1
	ABCD1,SLC6A8	adrenoleukodystrophy, X-linked, cerebral creatine deficiency syndrome 1 (X-linked)		x	0	1	0	1
	ACSF3,CYP21A2	combined malonic and methylmalonic aciduria, congenital adrenal hyperplasia due to 21-hydroxylase deficiency			0	0	1	1
	ACSF3,FMR1	combined malonic and methylmalonic aciduria , fragile X syndrome			0	0	1	1
	ADAMTS2	Ehlers-Danlos syndrome, type VIIC			0	0	1	1
	AGA	aspartylglycosaminuria		x	0	1	0	1
	AGL	glycogen storage disease, type III			0	0	1	1
	ALG6	congenital disorder of glycosylation, type Ic			0	0	1	1
	ALMS1,DMD	Alstrom syndrome , Duchenne muscular dystrophy / Becker muscular dystrophy (X-linked)			0	0	1	1
	BBS12	Bardet-Biedl syndrome (BBS12-related)			0	0	1	1
	AQP2	nephrogenic diabetes insipidus, type II			0	0	1	1
	ARSA	metachromatic leukodystrophy		x	0	1	0	1
	ASNS	asparagine synthetase deficiency			0	0	1	1
	ASPA,ELP1	Canavan disease, familial dysautonomia		x	0	1	0	1
	ASS1,CFTR	citrullinemia, type 1, cystic fibrosis			0	0	1	1
	ATM	ataxia-telangiectasia			0	0	1	1
	ATP6V1B1	renal tubular acidosis and deafness			0	0	1	1
	ATP7A,CFTR	Menkes disease , cystic fibrosis			0	0	1	1
	ATRX,CYP21A2	alpha-thalassemia mental retardation syndrome, congenital adrenal hyperplasia due to 21-hydroxylase deficiency			0	0	1	1
	CRB1,PMM2	Leber congenital amaurosis 8 / retinitis pigmentosa 12 / pigmented paravenous chorioretinal atrophy, congenital disorder of glycosylation, type Ia			0	0	1	1
	CYP21A2,ELP1	congenital adrenal hyperplasia due to 21-hydroxylase deficiency, familial dysautonomia		x	0	1	0	1
	GNPTG	mucolipidosis III gamma			0	0	1	1
	GAA,RPE65	glycogen storage disease, type II, Leber congenital amaurosis 2 / retinitis pigmentosa 20			0	0	1	1
	FANCC	Fanconi anemia, group C		x	0	1	0	1
	FANCG	Fanconi anemia, group G			0	0	1	1
	FKRP	limb-girdle muscular dystrophy, type 2I		x	0	1	0	1
	FMR1,HBB	fragile X syndrome, beta-globin-related hemoglobinopathies		x	0	1	0	1
	FMR1,LCA5	fragile X syndrome, Leber Congenital Amaurosis 5			0	0	1	1
	FMR1,MEFV	fragile X syndrome, familial Mediterranean fever			0	0	1	1
	FMR1,PAH	fragile X syndrome, phenylalanine hydroxylase deficiency		x	0	1	0	1
	FMR1,RTEL1	fragile X syndrome, Dyskeratosis Congenita (RTEL1-Related)			0	0	1	1
	FMR1,SLC12A3	fragile X syndrome, Gitelman syndrome			0	0	1	1
	GAMT	cerebral creatine deficiency syndrome 2			0	0	1	1
	F9,FMR1,IDS,MTM1	factor IX deficiency (X-linked) , fragile X syndrome, mucopolysaccharidosis type II , myotubular myopathy 1 (X-linked)			0	0	1	1
	GBA,MEFV	Gaucher disease, familial Mediterranean fever			0	0	1	1
	GJB2,HBA1/2	non-syndromic hearing loss (GJB2-related) , alpha-thalassemia		x	0	1	0	1
	GJB2,HBB	non-syndromic hearing loss (GJB2-related) , beta-globin-related hemoglobinopathies		x	0	1	0	1
	GJB2,PAH	non-syndromic hearing loss (GJB2-related) , phenylalanine hydroxylase deficiency		x	0	1	0	1
	GJB2,SLC12A3	non-syndromic hearing loss (GJB2-related) , Gitelman syndrome			0	0	1	1
	GJB2,USH2A	non-syndromic hearing loss (GJB2-related) , Usher syndrome, type IIA		x	0	1	0	1
	GLB1	mucopolysaccharidosis type IVb / GM1 gangliosidosis			0	0	1	1
	GLB1,MEFV	Familial Mediterranean fever; mucopolysaccharidosis type IVb / GM1 gangliosidosis			0	0	1	1
	GNPTAB	mucolipidosis II / IIIA		x	0	1	0	1
	FAM161A	retinitis pigmentosa 28			0	0	1	1
	F11,MMACHC	factor XI deficiency , methylmalonic aciduria and homocystinuria, cobalamin C type			0	0	1	1
	CYP21A2,F9	Classic congenital adrenal hyperplasia due to 21-hydroxylase deficiency, simple virilizing form;factor IX deficiency (X-linked)		x	0	1	0	1
	CYP21A2,SLC26A4	congenital adrenal hyperplasia due to 21-hydroxylase deficiency, Pendred syndrome		x	0	1	0	1
	CYP21A2,FANCA	congenital adrenal hyperplasia due to 21-hydroxylase deficiency,Fanconi anemia, group A			0	0	1	1
	CYP21A2,GBA	congenital adrenal hyperplasia due to 21-hydroxylase deficiency, Gaucher disease		x	0	1	0	1
	CYP21A2,GJB1	congenital adrenal hyperplasia due to 21-hydroxylase deficiency, Charcot-Marie-Tooth disease, X-linked			0	0	1	1
	CYP21A2,GLA	congenital adrenal hyperplasia due to 21-hydroxylase deficiency, Fabry disease (X-linked)		x	0	1	0	1
	CYP21A2,HBB	congenital adrenal hyperplasia due to 21-hydroxylase deficiency, beta-globin-related hemoglobinopathies		x	0	1	0	1
	CYP21A2,LDLR	congenital adrenal hyperplasia due to 21-hydroxylase deficiency, familial hypercholesterolemia			0	0	1	1
	CYP21A2,PEX6	congenital adrenal hyperplasia due to 21-hydroxylase deficiency, Zellweger syndrome spectrum (PEX6-related)			0	0	1	1
	CYP21A2,SGCA	congenital adrenal hyperplasia due to 21-hydroxylase deficiency, limb-girdle muscular dystrophy, type 2D			0	0	1	1
	CYP21A2,SLC25A15	congenital adrenal hyperplasia due to 21-hydroxylase deficiency, Hyperornithinemia-Hyperammonemia-Homocitrullinuria Syndrome			0	0	1	1
	CYP21A2,SMN1	congenital adrenal hyperplasia due to 21-hydroxylase deficiency, spinal muscular atrophy		x	0	1	0	1
	F11,GJB2	factor XI deficiency , non-syndromic hearing loss (GJB2-related)			0	0	1	1
	CYP21A2,USH2A	congenital adrenal hyperplasia due to 21-hydroxylase deficiency, Usher syndrome, type IIA		x	0	1	0	1
	CYP27A1	cerebrotendinous xanthomatosis		x	0	1	0	1
	DHCR7,GJB2	Smith-Lemli-Opitz syndrome , non-syndromic hearing loss (GJB2-related)		x	0	1	0	1
	DLD	lipoamide dehydrogenase deficiency		x	0	1	0	1
	DMD,GJB2	Duchenne muscular dystrophy / Becker muscular dystrophy (X-linked), non-syndromic hearing loss (GJB2-related)		x	0	1	0	1
	DMD,HBB	Duchenne muscular dystrophy / Becker muscular dystrophy (X-linked), beta-globin-related hemoglobinopathies		x	0	1	0	1
	EMD,PAH	Emery-Dreifuss myopathy 1 (X-linked), phenylalanine hydroxylase deficiency			0	0	1	1
	EVC	Ellis-van Creveld syndrome (EVC-related)			0	0	1	1
	EYS,MTM1	retinitis pigmentosa 25; retinitis pigmentosa 25			0	0	1	1
	WNT10A	odonto-onycho-dermal dysplasia / Schopf-Schulz-Passarge syndrome			0	0	1	1
	Total				388	3583	781	4752
	* 516 homozygous non-classical cases and 449 classical cases

### Sheet: Sheet1
	shared_genes		four_gene	aj_aj	aj_other	cs_283	acmg	total	disease
	CYP21A2		0	0	0	0	965	965	congenital adrenal hyperplasia due to 21-hydroxylase deficiency
	GJB2		0	0	0	0	547	547	non-syndromic hearing loss (GJB2-related)
	FMR1		0	0	0	0	545	545	fragile X syndrome
	HBB		0	0	0	0	349	349	beta-globin-related hemoglobinopathies
	CFTR		328	0	0	0	0	328	cystic fibrosis
	DMD		0	0	0	0	189	189	Duchenne muscular dystrophy / Becker muscular dystrophy (X-linked)
	MEFV		0	0	0	168	0	168	familial Mediterranean fever
	PAH		0	0	0	0	113	113	phenylalanine hydroxylase deficiency
	F9		0	0	0	0	102	102	factor IX deficiency (X-linked)
	COL4A5		0	0	0	84	0	84	Alport syndrome (COL4A5-related, X-linked)
	BTD		0	0	0	0	84	84	biotinidase deficiency
	GLA		0	0	0	0	69	69	Fabry disease (X-linked)
	SMN1		59	0	0	0	0	59	spinal muscular atrophy
	GJB1		0	0	0	54	0	54	Charcot-Marie-Tooth disease, X-linked
	DHCR7		0	0	0	0	53	53	Smith-Lemli-Opitz syndrome
	HEXA		0	0	0	0	41	41	Tay-Sachs disease
	USH2A		0	0	0	0	37	37	Usher syndrome, type IIA
	GBA		0	0	0	0	36	36	Gaucher disease
	ATP7B		0	0	0	0	33	33	Wilson disease
	EDA		0	0	0	29	0	29	hypohidrotic ectodermal dysplasia 1 (X-linked)
	F11		0	0	0	25	0	25	factor XI deficiency
	ABCD1		0	0	0	0	23	23	adrenoleukodystrophy, X-linked
	RS1		0	0	0	0	22	22	X-linked juvenile retinoschisis
	SLC26A4		0	0	0	0	22	22	Pendred syndrome
	HBA1/2		0	0	0	0	22	22
	PMM2		0	0	0	0	20	20	congenital disorder of glycosylation, type Ia
	SLC12A3		0	0	0	20	0	20	Gitelman syndrome
	GAA		0	0	0	0	18	18	glycogen storage disease, type II
	PKHD1		0	0	0	0	18	18	polycystic kidney disease, autosomal recessive
	ACSF3		0	0	0	16	0	16	combined malonic and methylmalonic aciduria
	ACADM		0	0	0	0	16	16	medium chain acyl-CoA dehydrogenase deficiency
	ATRX		0	0	0	16	0	16	alpha-thalassemia mental retardation syndrome
	GBE1		0	0	0	0	16	16	glycogen storage disease, type IV / adult polyglucosan body disease
	EYS		0	0	0	15	0	15	retinitis pigmentosa 25
	CNGB3		0	0	0	0	14	14	achromatopsia / progressive cone dystrophy
	PYGM		0	0	0	14	0	14	glycogen storage disease, type V
	GALC		0	0	0	14	0	14	Krabbe disease
	CPT2		0	0	0	0	13	13	carnitine palmitoyltransferase II deficiency
	CEP290		0	0	0	0	12	12	Leber congenital amaurosis 10 and other CEP290-related ciliopathies
	MCCC2		0	0	0	0	12	12	3-methylcrotonyl-CoA carboxylase deficiency (MCCC2-related)
	COL7A1		0	0	0	0	11	11	dystrophic epidermolysis bullosa
	RMRP		0	0	0	11	0	11	cartilage-hair hypoplasia
	OTC		0	0	0	0	11	11	ornithine transcarbamylase deficiency (X-linked)
	ALDOB		0	0	0	0	11	11	hereditary fructose intolerance
	IDS		0	0	0	11	0	11	mucopolysaccharidosis type II
	HEXB		0	0	0	10	0	10	Sandhoff disease
	CHM		0	0	0	10	0	10	choroideremia (X-linked)
	MTM1		0	0	0	9	0	9	myotubular myopathy 1 (X-linked)
	GNE		0	0	0	8	0	8	inclusion body myopathy 2
	CRB1		0	0	0	8	0	8	Leber congenital amaurosis 8 / retinitis pigmentosa 12 / pigmented paravenous chorioretinal atrophy
	HOGA1		0	0	0	8	0	8	primary hyperoxaluria, type 3
	ACADVL		0	0	0	0	7	7	very long chain acyl-CoA dehydrogenase deficiency
	SLC22A5		0	0	0	7	0	7	primary carnitine deficiency
	CYBB		0	0	0	7	0	7	chronic granulomatous disease (CYBB-related, X-linked)
	EMD		0	0	0	7	0	7	Emery-Dreifuss myopathy 1 (X-linked)
	DNAH5		0	0	0	7	0	7	primary ciliary dyskinesia (DNAH5-related)
	MYO7A		0	0	0	6	0	6	Usher syndrome, type IB
	MMACHC		0	0	0	0	6	6	methylmalonic aciduria and homocystinuria, cobalamin C type
	CYP21A2,FMR1		0	0	0	0	6	6
	NPHS1		0	0	0	0	6	6	nephrotic syndrome (NPHS1-related) / congenital Finnish nephrosis
	GALT		0	0	0	0	6	6	galactosemia
	NEB		0	0	0	0	6	6	nemaline myopathy 2
	CYP21A2,MEFV		0	0	0	5	0	5
	MPL		0	0	0	5	0	5	congenital amegakaryocytic thrombocytopenia
	BBS1		0	0	0	0	5	5	Bardet-Biedl syndrome (BBS1-related)
	ASS1		0	0	0	5	0	5	citrullinemia, type 1
	CFTR,CYP21A2		0	0	0	0	5	5
	CAPN3		0	0	0	5	0	5	limb-girdle muscular dystrophy, type 2A
	CBS		0	0	0	0	5	5	homocystinuria (CBS-related)
	ABCD1,EMD,F9,FMR1,IDS,MTM1,SLC6A8		0	0	0	5	0	5
	FANCA		0	0	0	5	0	5	Fanconi anemia, group A
	SMPD1		0	0	0	0	5	5	Niemann-Pick disease (SMPD1-related)
	IDUA		0	0	0	0	5	5	mucopolysaccharidosis type I
	AIRE		0	0	0	0	4	4	polyglandular autoimmune syndrome, type 1
	ELP1		0	0	0	0	4	4
	BBS10		0	0	0	4	0	4	Bardet-Biedl syndrome (BBS10-related)
	SLC26A2		0	0	0	0	4	4	sulfate transporter-related osteochondrodysplasia
	SGCA		0	0	0	4	0	4	limb-girdle muscular dystrophy, type 2D
	CYP21A2,PAH		0	0	0	0	4	4
	ABCD1,EMD,FMR1,IDS,MTM1,SLC6A8		0	0	0	3	0	3
	HADHA		0	0	0	3	0	3	long-chain 3-hydroxyacyl-CoA dehydrogenase deficiency
	NPHS2		0	0	0	3	0	3	nephrotic syndrome (NPHS2-related) / steroid-resistant nephrotic syndrome
	CYBB,DMD,OTC,PDHA1,RS1		0	0	0	3	0	3
	AGXT		0	0	0	0	3	3	primary hyperoxaluria, type 1
	PEX1		0	0	0	3	0	3	Zellweger syndrome spectrum (PEX1-related)
	PEX6		0	0	0	3	0	3	Zellweger syndrome spectrum (PEX6-related)
	TPP1		0	0	0	3	0	3	neuronal ceroid-lipofuscinosis (TPP1-related)
	COL4A3		0	0	0	3	0	3	Alport syndrome (COL4A3-related)
	LDLR		0	0	0	3	0	3	familial hypercholesterolemia
	ASL		0	0	0	0	3	3	argininosuccinic aciduria
	RARS2		0	0	0	0	3	3	pontocerebellar hypoplasia, type 6
	RDH12		0	0	0	3	0	3	Leber congenital amaurosis 13
	CDH23		0	0	0	3	0	3	Usher syndrome, type ID
	LOXHD1		0	0	0	3	0	3	deafness, autosomal recessive 77
	DNAI2		0	0	0	2	0	2	primary ciliary dyskinesia (DNAI2-related)
	DYSF		0	0	0	2	0	2	limb-girdle muscular dystrophy, type 2B
	MMUT		0	0	0	0	2	2
	FAH		0	0	0	0	2	2	tyrosinemia, type I
	MMADHC		0	0	0	2	0	2	methylmalonic aciduria and homocystinuria, cobalamin D type
	ESCO2		0	0	0	2	0	2	Roberts syndrome
	ETFDH		0	0	0	2	0	2	glutaric acidemia, type IIc
	MLC1		0	0	0	0	2	2	megalencephalic leukoencephalopathy with subcortical cysts
	F9,FMR1		0	0	0	0	2	2
	MFSD8		0	0	0	2	0	2	neuronal ceroid-lipofuscinosis (MFSD8-related)
	LIPA		0	0	0	2	0	2	Wolman disease / cholesteryl ester storage disease
	LAMB3		0	0	0	2	0	2	junctional epidermolysis bullosa (LAMB3-related)
	G6PC		0	0	0	0	2	2	glycogen storage disease, type Ia
	GCDH		0	0	0	2	0	2	glutaric acidemia, type I
	HPS1		0	0	0	0	2	2	Hermansky-Pudlak syndrome, type 1
	GP9		0	0	0	2	0	2	Bernard-Soulier syndrome, type C
	FMR1,GJB2		0	0	0	0	2	2
	CTNS		0	0	0	2	0	2	cystinosis
	STAR		0	0	0	2	0	2	lipoid adrenal hyperplasia
	ALMS1		0	0	0	2	0	2	Alstrom syndrome
	RPGRIP1L		0	0	0	2	0	2	Joubert syndrome 7 / Meckel syndrome 5 / COACH syndrome
	SLC25A13		0	0	0	2	0	2	citrin deficiency
	ATP7A		0	0	0	2	0	2	Menkes disease
	CERKL		0	0	0	2	0	2	retinitis pigmentosa 26
	SLC37A4		0	0	0	0	2	2	glycogen storage disease, type Ib
	CFTR,PAH		0	0	0	0	2	2
	ASPA		0	0	0	0	2	2	Canavan disease
	SLC6A8		0	0	0	0	2	2	cerebral creatine deficiency syndrome 1 (X-linked)
	CHRNE		0	0	0	0	2	2	congenital myasthenic syndrome (CHRNE-related)
	CLN3		0	0	0	2	0	2	neuronal ceroid-lipofuscinosis (CLN3-related)
	PHGDH		0	0	0	2	0	2	3-phosphoglycerate dehydrogenase deficiency
	ALPL		0	0	0	0	2	2	hypophosphatasia
	PDHA1,RS1		0	0	0	2	0	2
	BCKDHB,CYP21A2		0	0	0	0	2	2
	CYP21A2,GJB2		0	0	0	0	2	2
	ABCD1,EMD,SLC6A8		0	0	0	2	0	2
	ADA		0	0	0	2	0	2	adenosine deaminase deficiency
	CPT2,CYP21A2		0	0	0	0	2	2
	TRMU		0	0	0	1	0	1	acute infantile liver failure
	VRK1		0	0	0	1	0	1	pontocerebellar hypoplasia, type 1A
	LAMA3		0	0	0	1	0	1	junctional epidermolysis bullosa (LAMA3-related)
	VPS13B		0	0	0	1	0	1	Cohen syndrome
	VPS13A		0	0	0	1	0	1	choreoacanthocytosis
	SLC25A15,SMN1		0	0	0	1	0	1
	IVD		0	0	0	1	0	1	isovaleric acidemia
	TCIRG1		0	0	0	1	0	1	osteopetrosis 1
	IL2RG		0	0	0	1	0	1	X-linked severe combined immunodeficiency
	HEXA,USH2A		0	0	0	0	1	1
	TMEM216		0	0	0	0	1	1	Joubert syndrome 2
	TH		0	0	0	1	0	1	Segawa syndrome
	TFR2		0	0	0	1	0	1	hemochromatosis, type 3
	HSD17B4		0	0	0	1	0	1	D-bifunctional protein deficiency
	SGSH		0	0	0	1	0	1	mucopolysaccharidosis type IIIA
	MTTP		0	0	0	1	0	1	abetalipoproteinemia
	MCCC1		0	0	0	1	0	1	3-methylcrotonyl-CoA carboxylase deficiency (MCCC1-related)
	SACS		0	0	0	1	0	1	autosomal recessive spastic ataxia of Charlevoix-Saguenay
	RPE65		0	0	0	1	0	1	Leber congenital amaurosis 2 / retinitis pigmentosa 20
	NAGS		0	0	0	1	0	1	N-acetylglutamate synthase deficiency
	MPI		0	0	0	1	0	1	congenital disorder of glycosylation, type Ib
	NBN		0	0	0	1	0	1	Nijmegen breakage syndrome
	NDUFAF5		0	0	0	1	0	1	mitochondrial complex I deficiency (NDUFAF5-related)
	NPC1		0	0	0	1	0	1	Niemann-Pick disease, type C (NPC1-related)
	NTRK1		0	0	0	1	0	1	congenital insensitivity to pain with anhidrosis
	PAH,RS1		0	0	0	0	1	1
	PCCA		0	0	0	1	0	1	propionic acidemia (PCCA-related)
	PCCB		0	0	0	1	0	1	propionic acidemia (PCCB-related)
	PCDH15		0	0	0	0	1	1	Usher syndrome, type IF
	PCDH15,USH2A		0	0	0	0	1	1
	PDHA1		0	0	0	1	0	1	pyruvate dehydrogenase E1-alpha deficiency (X-linked)
	MMAA		0	0	0	1	0	1	methylmalonic acidemia (MMAA-related)
	PEX1,PKHD1		0	0	0	1	0	1
	MKS1		0	0	0	1	0	1	Meckel syndrome 1 / Bardet-Biedl syndrome 13
	POMGNT1		0	0	0	1	0	1	muscle-eye-brain disease and other POMGNT1-related congenital muscular dystrophy-dystroglycanopathies
	MEFV,RMRP		0	0	0	1	0	1
	PROP1		0	0	0	1	0	1	combined pituitary hormone deficiency 2
	MCOLN1		0	0	0	0	1	1	mucolipidosis IV
	PRPS1		0	0	0	1	0	1	Charcot-Marie-Tooth disease, type 5 / Arts syndrome / deafness, X-linked 1
	RAPSN		0	0	0	1	0	1	congenital myasthenic syndrome (RAPSN-related)
	MYO7A,PAH		0	0	0	1	0	1
	LPL		0	0	0	1	0	1	lipoprotein lipase deficiency
	HBA1/2,HBB		0	0	0	0	1	1
	ABCC8		0	0	0	0	1	1	familial hyperinsulinism (ABCC8-related)
	HAX1		0	0	0	1	0	1	congenital neutropenia (HAX1-related)
	CFTR,SMN1		1	0	0	0	0	1
	BTD,DHCR7,GJB2		0	0	0	0	1	1
	BTD,GJB2		0	0	0	0	1	1
	BTD,VPS13A		0	0	0	1	0	1
	CERKL,MEFV		0	0	0	1	0	1
	CFTR,COL4A3,FMR1,GALT		0	0	0	1	0	1
	CFTR,COL4A5		0	0	0	1	0	1
	CFTR,FMR1		0	0	0	0	1	1
	CFTR,IDS		0	0	0	1	0	1
	CFTR,MEFV		0	0	0	1	0	1
	CHM,CYP21A2		0	0	0	1	0	1
	BSND		0	0	0	1	0	1	Bartter syndrome, type 4A
	CLRN1		0	0	0	0	1	1	Usher syndrome, type III
	COL27A1		0	0	0	1	0	1	Steel syndrome
	COL4A4		0	0	0	1	0	1	Alport syndrome (COL4A4-related)
	COL4A5,DMD,IDS		0	0	0	1	0	1
	COL4A5,F9		0	0	0	1	0	1
	COL4A5,GJB2		0	0	0	1	0	1
	COL4A5,PRPS1		0	0	0	1	0	1
	CPS1		0	0	0	1	0	1	carbamoylphosphate synthetase I deficiency
	CPT2,CYP21A2,PMM2		0	0	0	0	1	1
	BTD,COL4A5		0	0	0	1	0	1
	BCS1L		0	0	0	1	0	1	GRACILE syndrome and other BCS1L-related disorders
	CYBB,DMD,GJB2,OTC,PDHA1,RS1		0	0	0	1	0	1
	ALG6,GLDC		0	0	0	1	0	1
	ABCD1,EMD,IDS,MTM1,SLC6A8		0	0	0	1	0	1
	ABCD1,GJB2		0	0	0	0	1	1
	ABCD1,SLC6A8		0	0	0	0	1	1
	ACSF3,CYP21A2		0	0	0	1	0	1
	ACSF3,FMR1		0	0	0	1	0	1
	ADAMTS2		0	0	0	1	0	1	Ehlers-Danlos syndrome, type VIIC
	AGA		0	0	0	0	1	1	aspartylglycosaminuria
	AGL		0	0	0	1	0	1	glycogen storage disease, type III
	ALG6		0	0	0	1	0	1	congenital disorder of glycosylation, type Ic
	ALMS1,DMD		0	0	0	1	0	1
	BBS12		0	0	0	1	0	1	Bardet-Biedl syndrome (BBS12-related)
	AQP2		0	0	0	1	0	1	nephrogenic diabetes insipidus, type II
	ARSA		0	0	0	0	1	1	metachromatic leukodystrophy
	ASNS		0	0	0	1	0	1	asparagine synthetase deficiency
	ASPA,ELP1		0	0	0	0	1	1
	ASS1,CFTR		0	0	0	1	0	1
	ATM		0	0	0	1	0	1	ataxia-telangiectasia
	ATP6V1B1		0	0	0	1	0	1	renal tubular acidosis and deafness
	ATP7A,CFTR		0	0	0	1	0	1
	ATRX,CYP21A2		0	0	0	1	0	1
	CRB1,PMM2		0	0	0	1	0	1
	CYP21A2,ELP1		0	0	0	0	1	1
	GNPTG		0	0	0	1	0	1	mucolipidosis III gamma
	GAA,RPE65		0	0	0	1	0	1
	FANCC		0	0	0	0	1	1	Fanconi anemia, group C
	FANCG		0	0	0	1	0	1	Fanconi anemia, group G
	FKRP		0	0	0	0	1	1	limb-girdle muscular dystrophy, type 2I
	FMR1,HBB		0	0	0	0	1	1
	FMR1,LCA5		0	0	0	1	0	1
	FMR1,MEFV		0	0	0	1	0	1
	FMR1,PAH		0	0	0	0	1	1
	FMR1,RTEL1		0	0	0	1	0	1
	FMR1,SLC12A3		0	0	0	1	0	1
	GAMT		0	0	0	1	0	1	cerebral creatine deficiency syndrome 2
	F9,FMR1,IDS,MTM1		0	0	0	1	0	1
	GBA,MEFV		0	0	0	1	0	1
	GJB2,HBA1/2		0	0	0	0	1	1
	GJB2,HBB		0	0	0	0	1	1
	GJB2,PAH		0	0	0	0	1	1
	GJB2,SLC12A3		0	0	0	1	0	1
	GJB2,USH2A		0	0	0	0	1	1
	GLB1		0	0	0	1	0	1	mucopolysaccharidosis type IVb / GM1 gangliosidosis
	GLB1,MEFV		0	0	0	1	0	1
	GNPTAB		0	0	0	0	1	1	mucolipidosis II / IIIA
	FAM161A		0	0	0	1	0	1	retinitis pigmentosa 28
	F11,MMACHC		0	0	0	1	0	1
	CYP21A2,F9		0	0	0	0	1	1
	CYP21A2,SLC26A4		0	0	0	0	1	1
	CYP21A2,FANCA		0	0	0	1	0	1
	CYP21A2,GBA		0	0	0	0	1	1
	CYP21A2,GJB1		0	0	0	1	0	1
	CYP21A2,GLA		0	0	0	0	1	1
	CYP21A2,HBB		0	0	0	0	1	1
	CYP21A2,LDLR		0	0	0	1	0	1
	CYP21A2,PEX6		0	0	0	1	0	1
	CYP21A2,SGCA		0	0	0	1	0	1
	CYP21A2,SLC25A15		0	0	0	1	0	1
	CYP21A2,SMN1		0	0	0	0	1	1
	F11,GJB2		0	0	0	1	0	1
	CYP21A2,USH2A		0	0	0	0	1	1
	CYP27A1		0	0	0	0	1	1	cerebrotendinous xanthomatosis
	DHCR7,GJB2		0	0	0	0	1	1
	DLD		0	0	0	0	1	1	lipoamide dehydrogenase deficiency
	DMD,GJB2		0	0	0	0	1	1
	DMD,HBB		0	0	0	0	1	1
	EMD,PAH		0	0	0	1	0	1
	EVC		0	0	0	1	0	1	Ellis-van Creveld syndrome (EVC-related)
	EYS,MTM1		0	0	0	1	0	1
	WNT10A		0	0	0	1	0	1	odonto-onycho-dermal dysplasia / Schopf-Schulz-Passarge syndrome
								4751
