## Supplementary Table 7 for "Real-world genetic screening with molecular ancestry supports comprehensive pan-ethnic carrier screening"

### Sheet: Supplemental_Table_S7
Gene	ARCC rate	disease
CYP21A2	0.83163	congenital adrenal hyperplasia due to 21-hydroxylase deficiency
FMR1	0.472274	fragile X syndrome
GJB2	0.464856	non-syndromic hearing loss (GJB2-related)
HBB	0.291771	beta-globin-related hemoglobinopathies
CFTR	0.282705	cystic fibrosis
DMD	0.16237	Duchenne muscular dystrophy / Becker muscular dystrophy (X-linked)
MEFV	0.147534	familial Mediterranean fever
PAH	0.102202	phenylalanine hydroxylase deficiency
F9	0.0923117	factor IX deficiency (X-linked)
COL4A5	0.0741791	Alport syndrome (COL4A5-related, X-linked)
BTD	0.0725307	biotinidase deficiency
GLA	0.0576948	Fabry disease (X-linked)
SMN1	0.0511011	spinal muscular atrophy
GJB1	0.0453317	Charcot-Marie-Tooth disease, X-linked
DHCR7	0.0453317	Smith-Lemli-Opitz syndrome
HEXA	0.0346169	Tay-Sachs disease
USH2A	0.0337927	Usher syndrome, type IIA
GBA	0.0313201	Gaucher disease
ABCD1	0.0296716	adrenoleukodystrophy, X-linked
ATP7B	0.027199	Wilson disease
RS1	0.0239021	X-linked juvenile retinoschisis
EDA	0.0239021	hypohidrotic ectodermal dysplasia 1 (X-linked)
F11	0.0222537	factor XI deficiency
HBA1/2	0.0197811	alpha-thalassemia
IDS	0.0189569	mucopolysaccharidosis type II
SLC26A4	0.0189569	Pendred syndrome
SLC12A3	0.0181327	Gitelman syndrome
PMM2	0.0181327	congenital disorder of glycosylation, type Ia
MTM1	0.0164842	myotubular myopathy 1 (X-linked)
EMD	0.01566	Emery-Dreifuss myopathy 1 (X-linked)
GAA	0.01566	glycogen storage disease, type II
PKHD1	0.01566	polycystic kidney disease, autosomal recessive
ACSF3	0.0148358	combined malonic and methylmalonic aciduria
ATRX	0.0140116	alpha-thalassemia mental retardation syndrome
EYS	0.0131874	retinitis pigmentosa 25
CPT2	0.0131874	carnitine palmitoyltransferase II deficiency
ACADM	0.0131874	medium chain acyl-CoA dehydrogenase deficiency
GBE1	0.0131874	glycogen storage disease, type IV / adult polyglucosan body disease
OTC	0.0123632	ornithine transcarbamylase deficiency (X-linked)
SLC6A8	0.011539	cerebral creatine deficiency syndrome 1 (X-linked)
PYGM	0.011539	glycogen storage disease, type V
CNGB3	0.011539	achromatopsia / progressive cone dystrophy
GALC	0.011539	Krabbe disease
RMRP	0.00989054	cartilage-hair hypoplasia
MCCC2	0.00989054	3-methylcrotonyl-CoA carboxylase deficiency (MCCC2-related)
CEP290	0.00989054	Leber congenital amaurosis 10 and other CEP290-related ciliopathies
ALDOB	0.00906633	hereditary fructose intolerance
CYBB	0.00906633	chronic granulomatous disease (CYBB-related, X-linked)
CHM	0.00906633	choroideremia (X-linked)
COL7A1	0.00906633	dystrophic epidermolysis bullosa
BBS1	0.00824212	Bardet-Biedl syndrome (BBS1-related)
HEXB	0.00824212	Sandhoff disease
CRB1	0.00741791	Leber congenital amaurosis 8 / retinitis pigmentosa 12 / pigmented paravenous chorioretinal atrophy
GNE	0.0065937	inclusion body myopathy 2
HOGA1	0.0065937	primary hyperoxaluria, type 3
GALT	0.00576948	galactosemia
MMACHC	0.00576948	methylmalonic aciduria and homocystinuria, cobalamin C type
ACADVL	0.00576948	very long chain acyl-CoA dehydrogenase deficiency
PDHA1	0.00576948	pyruvate dehydrogenase E1-alpha deficiency (X-linked)
SLC22A5	0.00576948	primary carnitine deficiency
MYO7A	0.00576948	Usher syndrome, type IB
DNAH5	0.00576948	primary ciliary dyskinesia (DNAH5-related)
ELP1	0.00494527	familial dysautonomia
ASS1	0.00494527	citrullinemia, type 1
FANCA	0.00494527	Fanconi anemia, group A
NEB	0.00494527	nemaline myopathy 2
NPHS1	0.00494527	nephrotic syndrome (NPHS1-related) / congenital Finnish nephrosis
SGCA	0.00412106	limb-girdle muscular dystrophy, type 2D
IDUA	0.00412106	mucopolysaccharidosis type I
CBS	0.00412106	homocystinuria (CBS-related)
CAPN3	0.00412106	limb-girdle muscular dystrophy, type 2A
SMPD1	0.00412106	Niemann-Pick disease (SMPD1-related)
MPL	0.00412106	congenital amegakaryocytic thrombocytopenia
PEX1	0.00329685	Zellweger syndrome spectrum (PEX1-related)
COL4A3	0.00329685	Alport syndrome (COL4A3-related)
BBS10	0.00329685	Bardet-Biedl syndrome (BBS10-related)
SLC26A2	0.00329685	sulfate transporter-related osteochondrodysplasia
LDLR	0.00329685	familial hypercholesterolemia
PEX6	0.00329685	Zellweger syndrome spectrum (PEX6-related)
AIRE	0.00329685	polyglandular autoimmune syndrome, type 1
ATP7A	0.00247264	Menkes disease
CERKL	0.00247264	retinitis pigmentosa 26
ASPA	0.00247264	Canavan disease
ADA	0.00247264	adenosine deaminase deficiency
ALMS1	0.00247264	Alstrom syndrome
HADHA	0.00247264	long-chain 3-hydroxyacyl-CoA dehydrogenase deficiency
AGXT	0.00247264	primary hyperoxaluria, type 1
NPHS2	0.00247264	nephrotic syndrome (NPHS2-related) / steroid-resistant nephrotic syndrome
LPL	0.00247264	lipoprotein lipase deficiency
LOXHD1	0.00247264	deafness, autosomal recessive 77
CDH23	0.00247264	Usher syndrome, type ID
RARS2	0.00247264	pontocerebellar hypoplasia, type 6
ASL	0.00247264	argininosuccinic aciduria
TPP1	0.00247264	neuronal ceroid-lipofuscinosis (TPP1-related)
RDH12	0.00247264	Leber congenital amaurosis 13
GLB1	0.00164842	mucopolysaccharidosis type IVb / GM1 gangliosidosis
SLC25A15	0.00164842	hyperornithinemia-hyperammonemia-homocitrullinuria syndrome
RPE65	0.00164842	Leber congenital amaurosis 2 / retinitis pigmentosa 20
STAR	0.00164842	lipoid adrenal hyperplasia
DYSF	0.00164842	limb-girdle muscular dystrophy, type 2B
LIPA	0.00164842	Wolman disease / cholesteryl ester storage disease
LAMB3	0.00164842	junctional epidermolysis bullosa (LAMB3-related)
VPS13A	0.00164842	choreoacanthocytosis
DNAI2	0.00164842	primary ciliary dyskinesia (DNAI2-related)
MMUT	0.00164842	methylmalonic acidemia (MUT-related)
FAH	0.00164842	tyrosinemia, type I
PRPS1	0.00164842	Charcot-Marie-Tooth disease, type 5 / Arts syndrome / deafness, X-linked 1
GCDH	0.00164842	glutaric acidemia, type I
MMADHC	0.00164842	methylmalonic aciduria and homocystinuria, cobalamin D type
MFSD8	0.00164842	neuronal ceroid-lipofuscinosis (MFSD8-related)
MLC1	0.00164842	megalencephalic leukoencephalopathy with subcortical cysts
ESCO2	0.00164842	Roberts syndrome
PCDH15	0.00164842	Usher syndrome, type IF
ETFDH	0.00164842	glutaric acidemia, type IIc
G6PC	0.00164842	glycogen storage disease, type Ia
ALG6	0.00164842	congenital disorder of glycosylation, type Ic
RPGRIP1L	0.00164842	Joubert syndrome 7 / Meckel syndrome 5 / COACH syndrome
SLC25A13	0.00164842	citrin deficiency
SLC37A4	0.00164842	glycogen storage disease, type Ib
CTNS	0.00164842	cystinosis
HPS1	0.00164842	Hermansky-Pudlak syndrome, type 1
CHRNE	0.00164842	congenital myasthenic syndrome (CHRNE-related)
CLN3	0.00164842	neuronal ceroid-lipofuscinosis (CLN3-related)
PHGDH	0.00164842	3-phosphoglycerate dehydrogenase deficiency
GP9	0.00164842	Bernard-Soulier syndrome, type C
BCKDHB	0.00164842	maple syrup urine disease, type 1b
ALPL	0.00164842	hypophosphatasia
DLD	0.000824212	lipoamide dehydrogenase deficiency
TMEM216	0.000824212	Joubert syndrome 2
SACS	0.000824212	autosomal recessive spastic ataxia of Charlevoix-Saguenay
MCCC1	0.000824212	3-methylcrotonyl-CoA carboxylase deficiency (MCCC1-related)
MTTP	0.000824212	abetalipoproteinemia
SGSH	0.000824212	mucopolysaccharidosis type IIIA
HSD17B4	0.000824212	D-bifunctional protein deficiency
TFR2	0.000824212	hemochromatosis, type 3
TRMU	0.000824212	acute infantile liver failure
TH	0.000824212	Segawa syndrome
VRK1	0.000824212	pontocerebellar hypoplasia, type 1A
EVC	0.000824212	Ellis-van Creveld syndrome (EVC-related)
CYP27A1	0.000824212	cerebrotendinous xanthomatosis
LAMA3	0.000824212	junctional epidermolysis bullosa (LAMA3-related)
IL2RG	0.000824212	X-linked severe combined immunodeficiency
NAGS	0.000824212	N-acetylglutamate synthase deficiency
TCIRG1	0.000824212	osteopetrosis 1
IVD	0.000824212	isovaleric acidemia
VPS13B	0.000824212	Cohen syndrome
ATM	0.000824212	ataxia-telangiectasia
NTRK1	0.000824212	congenital insensitivity to pain with anhidrosis
MPI	0.000824212	congenital disorder of glycosylation, type Ib
GLDC	0.000824212	glycine encephalopathy (GLDC-related)
COL4A4	0.000824212	Alport syndrome (COL4A4-related)
LCA5	0.000824212	Leber congenital amaurosis 5
CPS1	0.000824212	carbamoylphosphate synthetase I deficiency
BCS1L	0.000824212	GRACILE syndrome and other BCS1L-related disorders
FKRP	0.000824212	limb-girdle muscular dystrophy, type 2I
FANCG	0.000824212	Fanconi anemia, group G
FANCC	0.000824212	Fanconi anemia, group C
GNPTG	0.000824212	mucolipidosis III gamma
CLRN1	0.000824212	Usher syndrome, type III
ADAMTS2	0.000824212	Ehlers-Danlos syndrome, type VIIC
AGA	0.000824212	aspartylglycosaminuria
AGL	0.000824212	glycogen storage disease, type III
BBS12	0.000824212	Bardet-Biedl syndrome (BBS12-related)
AQP2	0.000824212	nephrogenic diabetes insipidus, type II
ARSA	0.000824212	metachromatic leukodystrophy
ASNS	0.000824212	asparagine synthetase deficiency
COL27A1	0.000824212	Steel syndrome
BSND	0.000824212	Bartter syndrome, type 4A
NBN	0.000824212	Nijmegen breakage syndrome
MMAA	0.000824212	methylmalonic acidemia (MMAA-related)
NDUFAF5	0.000824212	mitochondrial complex I deficiency (NDUFAF5-related)
NPC1	0.000824212	Niemann-Pick disease, type C (NPC1-related)
FAM161A	0.000824212	retinitis pigmentosa 28
GNPTAB	0.000824212	mucolipidosis II / IIIA
ATP6V1B1	0.000824212	renal tubular acidosis and deafness
PCCA	0.000824212	propionic acidemia (PCCA-related)
PCCB	0.000824212	propionic acidemia (PCCB-related)
MKS1	0.000824212	Meckel syndrome 1 / Bardet-Biedl syndrome 13
RTEL1	0.000824212	dyskeratosis congenita (RTEL1-related)
POMGNT1	0.000824212	muscle-eye-brain disease and other POMGNT1-related congenital muscular dystrophy-dystroglycanopathies
PROP1	0.000824212	combined pituitary hormone deficiency 2
MCOLN1	0.000824212	mucolipidosis IV
RAPSN	0.000824212	congenital myasthenic syndrome (RAPSN-related)
ABCC8	0.000824212	familial hyperinsulinism (ABCC8-related)
HAX1	0.000824212	congenital neutropenia (HAX1-related)
GAMT	0.000824212	cerebral creatine deficiency syndrome 2
WNT10A	0.000824212	odonto-onycho-dermal dysplasia / Schopf-Schulz-Passarge syndrome
