## Supplementary Table 8 for "Real-world genetic screening with molecular ancestry supports comprehensive pan-ethnic carrier screening"

### Sheet: SupplementaryTable_S8
Gene	Disease	ICD
MPL	Congenital Amegakaryocytic Thrombocytopenia (MPL)	D61.09;D69.42;D69.6
CYP19A1	Aromatase Deficiency	E259
FMR1	Neurodegeneration due to Cerebral Folate Transport Deficiency	Q990; Q991
MCCC1	3-Methylcrotonyl-CoA Carboxylase Deficiency (MCCC1-Related)	E71.1;E71.19
MCCC2	3-Methylcrotonyl-CoA Carboxylase Deficiency (MCCC2-Related)	E71.1;E71.19
HSD17B4	d-bifunctional_protein_deficiency	E71311
CTNS	Cystinosis	E72.04
HOGA1	Primary Hyperoxaluria, Type 3	E72.53;R82.992
GLB1	Mucopolysaccharidosis Type IVb / GM1 Gangliosidosis	E761
MCOLN1	Mucolipidosis, Type IV (MCOLN1)	E7519
EIF2B5	Leukoencephalopathy with Vanishing White Matter	G93.49;R90.82
DHCR7	Smith-Lemli-Opitz Syndrome(DHCR7)	E7872;Q871
CFTR	Cystic Fibrosis (CFTR)	E84.0, E84.1,E84.8, E84.19;E84.9
MEFV	Familial Mediterranean Fever	E85.0;M04.1
ETHE1	Ethylmalonic Encephalopathy	E8801;G9341
FH	hereditary leiomyomatosis and renal cell cancer / fumarase deficiency	E8881
GFM1	Combined Oxidative Phosphorylation Deficiency 1	E8889
TSFM	Combined Oxidative Phosphorylation Deficiency 3	E8841;E8849
SMN1	Spinal Muscular Atrophy	G12.0, G12.1;G12.9
SAMHD1	Aicardi-Goutières Syndrome (SAMHD1-Related)	G3189
FKTN	Walker-Warburg Syndrome and Other FKTN-Related Dystrophies	G7109
GNE	Inclusion Body Myopathy 2	G720
SLC4A11	Corneal Dystrophy and Perceptive Deafness	H18.50
NPHS2	Nephrotic Syndrome (NPHS2-Related) / Steroid-Resistant Nephrotic Syndrome	N04.1;N04.2;N04.3;N04.4;N04.5;N04.6;N04.7;N04.8;N04.9
PEX7	Rhizomelic Chondrodysplasia Punctata, Type I (PEX7)	Q77.3; E71.540
ALMS1	Alstrom Syndrome	E34.8
NBN	susceptibility to breast cancer (NBN-related) / Nijmegen breakage syne	Q87.89;Z15.01
PEX1	Zellweger Spectrum Disorders, PEX1-Related	E71.510;E71.511
PEX10	Zellweger Syndrome Spectrum (PEX10-Related)	E71.510;E71.511, E71.510
PEX2	Zellweger Syndrome Spectrum (PEX2-Related)	E71.510;E71.511
PEX6	Zellweger Syndrome Spectrum (PEX6-Related)	E71.510;E75.511
SLC35A3	Arthrogryposis, Mental Retardation, and Seizures (SLC35A3)	Q87.89
GPR56	Bilateral Frontoparietal Polymicrogyria	Q04.3
HFE2	Hemochromatosis, Type 2A	E8310
IKBKAP	Familial Dysautonomia (IKBKAP)	G90.1
MUT	Methylmalonic Acidemia (MUT-Related)	E71.120
HBA1	Alpha thalassemia	D56.0
HBA2	Alpha thalassemia	D56.0
FANCA	Fanconi Anemia, Group A	D61.09
FANCC	Fanconi Anemia, Group C (FANCC)	D61.09
FANCG	Fanconi Anemia, Group G	D61.09
RAG2	Omenn Syndrome (RAG2-Related)	D8189
BSND	Bartter Syndrome, Type 4A	E26.81
FAH	Tyrosinemia, Type I (FAH)	E700
HPS1	Hermansky-Pudlak Syndrome, Type 1	E70330
HPS3	Hermansky-Pudlak Syndrome, Type 3	E70330
ACAT1	Beta-Ketothiolase Deficiency	E71.1;E72.8;E71.19
ACSF3	Combined Malonic and Methylmalonic Aciduria	E71.120
HMGCL	HMG-CoA Lyase Deficiency	E71.118;E71.19;E71.1
IVD	Isovaleric Acidemia (IVD)	E71110
MMAA	Methylmalonic Acidemia (MMAA-Related)	E71.120
MMAB	Methylmalonic Acidemia (MMAB-Related)	E71.120
MMACHC	Methylmalonic Aciduria and Homocystinuria, Type cblC (MMACHC)	E71.120
MMADHC	Methylmalonic Aciduria and Homocystinuria, Cobalamin D Type	E71.120
OPA3	3-Methylglutaconic Aciduria, Type III	E71110
PCCA	Propionic Acidemia (PCCA-Related)	E71.121
PCCB	Propionic Acidemia (PCCB-Related)	E71.121
ACADM	Medium Chain Acyl-CoA Dehydrogenase Deficiency (ACADM)	E71.311
ACADVL	Very Long Chain Acyl-CoA Dehydrogenase Deficiency	E71.310
ACOX1	Acyl-CoA Oxidase I Deficiency	E71.311
CPT1A	Carnitine Palmitoyltransferase IA Deficiency	E71.318
CPT2	Carnitine Palmitoyltransferase II Deficiency (CPT2)	E71.314
ETFA	Glutaric Acidemia, Type IIa	E71.313
ETFDH	Glutaric Acidemia, Type IIc	E71.313
SLC7A7	Lysinuric Protein Intolerance	E72.3
CBS	Homocystinuria (CBS-Related)	R791
MTHFR	Homocystinuria due to MTHFR Deficiency	E72.12
MTRR	Homocystinuria, cblE Type	E72.11
ASL	Argininosuccinic Aciduria	E72.22
ASS1	Citrullinemia, Type I (ASS1)	E7223
CPS1	Carbamoylphosphate Synthetase I Deficiency	E72.29
NAGS	N-Acetylglutamate Synthase Deficiency	E72.29
SLC25A13	Citrin Deficiency	E72.23
GCDH	Glutaric Acidemia, Type I	E71.313
G6PC	Glycogen Storage Disease, Type 1a (G6PC)	E7400;E7401
GAA	Glycogen Storage Disease, Type II (Pompe)	E7402
PYGM	Glycogen Storage Disease, Type V	E74.00; E74.04
ALDOB	Hereditary Fructose Intolerance	E74.12
GALT	Galactosemia (GALT)	E74.21
HEXA	Tay-Sachs Disease (DNA only) HEXA	E75.02
HEXB	Sandhoff Disease	E75.01
ARSA	Metachromatic Leukodystrophy	E75.25
ASPA	Canavan Disease (ASPA)	E75.29
GALC	Krabbe Disease	E75.23
GBA	Gaucher Disease (GBA)	E75.22
GLA	Fabry Disease	E7529
MLC1	Megalencephalic Leukoencephalopathy with Subcortical Cysts	Q04.5
NPC1	Niemann-Pick Disease, Type C (NPC1-Related)	E75.242
NPC2	Niemann-Pick Disease, Type C (NPC2-Related)	E75.242
PSAP	Combined SAP Deficiency	E88.09
SMPD1	Niemann-Pick Disease, Types A/B (SMPD1)	E75240;E75242
SUMF1	Multiple Sulfatase Deficiency (SUMF1)	E7529
IDUA	Mucopolysaccharidosis, Type I (Hurler Syndrome) (IDUA)	E76.01
ARSB	Mucopolysaccharidosis type VI	E76.29
GNS	Mucopolysaccharidosis Type IIID	E76.22
HGSNAT	Mucopolysaccharidosis Type IIIC	E76.22
HYAL1	Mucopolysaccharidosis type IX	E76.3
NAGLU	Mucopolysaccharidosis Type IIIB	E76.22
SGSH	Mucopolysaccharidosis Type IIIA	E76.22
ATP7A	Menkes Disease	E83.09
ATP7B	Wilson Disease (ATP7B)	E83.01
BCS1L	GRACILE Syndrome and Other BCS1L-Related Disorders	E88.49
LRPPRC	Leigh Syndrome, French-Canadian Type	G31.82
CAPN3	Limb-Girdle Muscular Dystrophy, Type 2A	G71.09
DMD	Duchenne/Becker Muscular Dystrophy (DMD)	G71.01
NEB	Nemaline Myopathy 2 (NEB)	G712
CLRN1	Usher Syndrome, Type III	H35153
EYS	Retinitis Pigmentosa 25	H35153
PCDH15	Usher Syndrome, Type IF	H35153
USH2A	Usher Syndrome, Type IIA	H35153
CNGB3	Achromatopsia 3 / achromatopsia / progressive cone dystrophy	H35153
ABCB11	Progressive Familial Intrahepatic Cholestasis, Type 2	K76.89
ATP6V1B1	Renal Tubular Acidosis and Deafness	N25.89
CEP290	Leber Congenital Amaurosis 10 and Other CEP290-Related Ciliopathies	Q8789
VSX2	Microphthalmia / Anophthalmia	Q11.1; Q11.2
PKHD1	Polycystic Kidney Disease, Autosomal Recessive (PKHD1)	Q61.19
BLM	Bloom Syndrome (BLM)	Q82.2; Q82.8
BBS1	Bardet-Biedl Syndrome (BBS1-Related)	Q87.89
BBS10	Bardet-Biedl Syndrome (BBS10-Related)	Q87.89
BBS12	Bardet-Biedl Syndrome (BBS12-Related)	Q87.89
BBS2	Bardet-Biedl Syndrome (BBS2-Related)	Q87.89
COL4A3	Alport Syndrome (COL4A3-Related)	Q8789
COL4A4	Alport Syndrome (COL4A4-Related)	Q8789
COL4A5	Alport Syndrome (COL4A5-Related)	Q8789
VPS13B	Cohen Syndrome	Q87.89
ATRX	Alpha-Thalassemia Mental Retardation Syndrome	D56.0
HBB	Beta-Hemoglobinopathies (HBB)	D56.1
F9	Factor IX Deficiency	D67
F11	Factor XI Deficiency	D680;D682
GP1BA	Bernard-Soulier Syndrome, Type A1	D69.1
GP9	Bernard-Soulier Syndrome, Type C	D69.1
HAX1	Congenital Neutropenia (HAX1-Related)	D700
VPS45	Congenital Neutropenia (VPS45-Related)	D700
CYBA	Chronic Granulomatous Disease (CYBA-related)	D71
CYBB	Chronic Granulomatous Disease (CYBB-related)	D71
DCLRE1C	Omenn Syndrome / Severe Combined Immunodeficiency, Athabaskan-Type	D81.1
IL2RG	X-Linked Severe Combined Immunodeficiency	D81.2
CIITA	Bare Lymphocyte Syndrome, Type II	D819
SLC26A4	Pendred Syndrome	H9190
ABCC8	Familial Hyperinsulinism (ABCC8-Related)	E16.1
KCNJ11	Familial Hyperinsulinism (KCNJ11-Related)	E16.1
LHX3		E23.0
PROP1	Combined Pituitary Hormone Deficiency 2	E23.0
CYP17A1	Congenital Adrenal Hyperplasia due to 17-Alpha-Hydroxylase Deficiency	E25.0
CYP21A2	congenital adrenal hyperplasia	E25.0
HSD3B2	3-Beta-Hydroxysteroid Dehydrogenase Type II Deficiency	E25.0
STAR	Lipoid Adrenal Hyperplasia	E25.0
CYP11B2	Corticosterone Methyloxidase Deficiency	E2740
AIRE	Polyglandular Autoimmune Syndrome, Type 1	E31.0
BTD	Biotinidase Deficiency	E53.8;D81.81
HLCS	Holocarboxylase Synthetase Deficiency	E53.8;D81.81
PAH	Phenylalanine Hydroxylase Deficiency	E70.0;E70.1
PTS	6-Pyruvoyl-Tetrahydropterin Synthase Deficiency (PTS)	E70.1
BCKDHA	Maple Syrup Urine Disease, Type 1a	E71.0
BCKDHB	Maple Syrup Urine Disease, Type 1b	E71.0
SLC22A5	Primary Carnitine Deficiency	E71310;E7141;E7142
ABCD1	Adrenoleukodystrophy, X-Linked	E71310;E71529
OAT	Ornithine Aminotransferase Deficiency	E72.4
OTC	Ornithine transcarbamylase deficiency, XLR (OTC)	E72.4
SLC25A15	Hyperornithinemia-Hyperammonemia-Homocitrullinuria Syndrome	E72.4
AMT	Glycine Encephalopathy (AMT-Related)	E7251
GLDC	Glycine Encephalopathy (GLDC-Related)	E7251
ASNS	Asparagine Synthetase Deficiency	E7281;E7289
GAMT	Cerebral Creatine Deficiency Syndrome 2	E7281;E7289
PHGDH	3-Phosphoglycerate Dehydrogenase Deficiency (PHGDH)	E7281;E7289
SLC6A8	Cerebral Creatine Deficiency Syndrome 1	E7281;E7289
AGL	Glycogen Storage Disease, Type III	E7400
GBE1	Glycogen Storage Disease, Type IV / Adult Polyglucosan Body Disease	E7400
PFKM	Glycogen Storage Disease, Type VII	E7400
SLC37A4	Glycogen Storage Disease, Type Ib	E7400
GALK1	Galactokinase Deficiency	E7421
DLD	Lipoamide Dehydrogenase Deficiency (DLD)	E74.4
PDHA1	Pyruvate Dehydrogenase E1-Alpha Deficiency	E74.4
PDHB	Pyruvate Dehydrogenase E1-Beta Deficiency	E74.4
AGXT	Primary Hyperoxaluria, Type 1	E74.8
GRHPR	Primary Hyperoxaluria, Type 2	E74.8
CLN3	Neuronal Ceroid-Lipofuscinosis (CLN3-Related)	E75.4
CLN5	Neuronal Ceroid-Lipofuscinosis (CLN5-Related)	E75.4
CLN6	Neuronal Ceroid-Lipofuscinosis (CLN6-Related)	E75.4
CLN8	Neuronal Ceroid-Lipofuscinosis (CLN8-Related)	E75.4
MFSD8	Neuronal Ceroid-Lipofuscinosis (MFSD8-Related)	E75.4
PPT1	Neuronal Ceroid-Lipofuscinosis (PPT1-Related)	E75.4
TPP1	Neuronal Ceroid-Lipofuscinosis (TPP1-Related)	E75.4
CYP27A1		E75.5
LIPA	Wolman Disease / Cholesteryl Ester Storage Disease	E75.5
IDS	Mucopolysaccharidosis Type II	E76.1
GNPTAB	Mucolipidosis II / IIIA	E77.0
GNPTG	Mucolipidosis III Gamma	E77.0
AGA	Aspartylglycosaminuria	E77.1
MAN2B1	Alpha-Mannosidosis	E77.1
ALG6	Congenital Disorder of Glycosylation, Type Ic	E77.8
MPI	Congenital Disorder of Glycosylation, Type Ib	E77.8
PMM2	Congenital Disorder of Glycosylation, Type Ia (PMM2)	E77.8
SLC17A5	Salla Disease	E77.8
LDLR	Familial Hypercholesterolemia (LDLR-related)	E781
LDLRAP1	Familial Autosomal Recessive Hypercholesterolemia	E781
LPL	Lipoprotein Lipase Deficiency	E78.3
MTTP	Abetalipoproteinemia (MTTP)	E78.6
VPS13A	Choreoacanthocytosis	E78.6
PRPS1	Charcot-Marie-Tooth Disease, Type 5 / Arts syndrome	E79.8
TFR2	Hemochromatosis, Type 3	E8310
SLC39A4	Acrodermatitis Enteropathica	Nothing
ALPL	Hypophosphatasia	E8339
SACS	Autosomal Recessive Spastic Ataxia of Charlevoix-Saguenay	G11.1
TTPA	Ataxia With Isolated Vitamin E Deficiency	G11.1
ATM	susceptibility to breast cancer (ATM-related) / ataxia-telangiectasia	G119
TECPR2	Hereditary Spastic Paraparesis 49	G119
TH	Segawa Syndrome (TH)	G24.1
GJB1	Charcot-Marie-Tooth Disease, X-Linked	G60.0
MPV17	Mitochondrial DNA Depletion Syndrome 6 / Navajo Neurohepatopathy	G60.0
NDRG1	Charcot-Marie-Tooth Disease, Type 4D	G60.0
SLC12A6	Andermann Syndrome	G60.0
NTRK1	Congenital Insensitivity to Pain with Anhidrosis	G60.8
CHRNE	Congenital Myasthenic Syndrome (CHRNE-Related)	G70.2
RAPSN	Congenital Myasthenic Syndrome (RAPSN-Related)	G70.2
DYSF	Limb-Girdle Muscular Dystrophy, Type 2B	G7101;G7109
EMD	Emery-Dreifuss Myopathy 1	G7101;G7109
FKRP	Limb-Girdle Muscular Dystrophy, Type 2I	G7101;G7109
SGCA	Limb-Girdle Muscular Dystrophy, Type 2D	G7101;G7109
SGCB	Limb-Girdle Muscular Dystrophy, Type 2E	G7101;G7109
SGCG	Limb-Girdle Muscular Dystrophy, Type 2C	G7101;G7109
MTM1	Myotubular Myopathy 1	G71.2
POMGNT1	Muscle-Eye-Brain Disease and other POMGNT1-Related Congenital Muscular	G71.2
ACAD9	Mitochondrial Complex I Deficiency (ACAD9-Related)	G71.3
HADHA	Long-Chain 3-Hydroxyacyl-CoA Dehydrogenase Deficiency	G71.3
NDUFAF5	Mitochondrial Complex I Deficiency (NDUFAF5-Related)	G71.3
NDUFS6	Mitochondrial Complex I Deficiency (NDUFS6-Related)	G71.3
PUS1	Mitochondrial Myopathy and Sideroblastic Anemia 1	G71.3
TYMP	Myoneurogastrointestinal Encephalopathy	G71.3
CHM	Choroideremia	H31.2
CDH23	Usher Syndrome, Type ID	H35153
CERKL	Retinitis Pigmentosa 26	H35153
CRB1	Leber Congenital Amaurosis 8 / Retinitis Pigmentosa 12 / Pigmented Par	H35153
DHDDS	Retinitis Pigmentosa 59 (DHDDS)	H35153
FAM161A	Retinitis Pigmentosa 28	H35153
LCA5	Leber Congenital Amaurosis 5	H35153
MYO7A	Usher Syndrome, Type IB	H35153
NR2E3	Enhanced S-Cone Syndrome	H35153
RDH12	Leber Congenital Amaurosis 13	H35153
RPE65	Leber Congenital Amaurosis 2 / Retinitis pigmentosa 20	H35153
USH1C	Usher Syndrome, Type IC	H35153
GJB2	Non-Syndromic Hearing Loss (GJB2-Related)	H90.3
LOXHD1	Deafness, Autosomal Recessive 77	H90.3
TRMU	Acute Infantile Liver Failure	K7200
NPHS1	Nephrotic Syndrome (NPHS1-Related) / Congenital Finnish Nephrosis	N04.8
SLC12A3	Gitelman Syndrome	N15.8
AQP2	Nephrogenic Diabetes Insipidus, Type II	N25.1
MED17	Infantile Cerebral and Cerebellar Atrophy	Q04.3
RARS2	Pontocerebellar Hypoplasia, Type 6	Q04.3
RPGRIP1L	Joubert Syndrome 7 / Meckel Syndrome 5 / COACH Syndrome	Q04.3
SEPSECS	Progressive Cerebello-Cerebral Atrophy	Q04.3
TMEM216	Joubert Syndrome 2 (TMEM216)	Q04.3
VRK1	Pontocerebellar Hypoplasia, Type 1A	Q04.3
RS1	X-Linked Juvenile Retinoschisis	Q14.1
DNAH5	Primary Ciliary Dyskinesia (DNAH5-Related)	Q34.8
DNAI1	Primary Ciliary Dyskinesia (DNAI1-Related)	Q34.8
DNAI2	Primary Ciliary Dyskinesia (DNAI2-related)	Q34.8
MKS1	Meckel syndrome 1 / Bardet-Biedl Syndrome 13	Q61.9
GLE1	Lethal Congenital Contracture Syndrome 1 / Lethal Arthrogryposis with	Q68.8
ESCO2	Roberts Syndrome	Q73.8
EVC	Ellis-van Creveld Syndrome (EVC-Related)	Q75.4; Q77.6
MESP2	Spondylothoracic Dysostosis	Q76.8
SLC26A2	Sulfate Transporter-Related Osteochondrodysplasia	Q771
AGPS	Rhizomelic Chondrodysplasia Punctata, Type 3	Q77.3
SMARCAL1	Schimke Immunoosseous Dysplasia	Q77.7
TCIRG1	Osteopetrosis 1 (TCIRG1)	Q782
CTSK	Pycnodysostosis	Q78.8
LIFR	Stuve-Wiedemann Syndrome	Q78.8
RMRP	Cartilage-Hair Hypoplasia	Q78.8
ADAMTS2	Ehlers-Danlos Syndrome, Type VIIC	Q798
TGM1	Lamellar Ichthyosis, Type 1	Q80.2
COL7A1	Dystrophic Epidermolysis Bullosa	Q81.2
LAMA3	Junctional Epidermolysis Bullosa (LAMA3-Related)	Q81.8
LAMB3	Junctional Epidermolysis Bullosa (LAMB3-Related)	Q81.8
LAMC2	Junctional Epidermolysis Bullosa (LAMC2-Related)	Q81.8
EDA	Hypohidrotic Ectodermal Dysplasia 1	Q82.4
WNT10A	Odonto-Onycho-Dermal Dysplasia / Schopf-Schulz-Passarge Syndrome	Q82.4
RTEL1	Dyskeratosis Congenita (RTEL1-Related)	Q82.8
RAB23	Carpenter Syndrome	Q87.0
ALDH3A2	Sjogren-Larsson Syndrome	Q87.1
COL27A1	Steel Syndrome	Q87.5
HYLS1	Hydrolethalus Syndrome	Q8789
ADA	Adenosine Deaminase Deficiency (ADA)	D81.3
